# Evaluating genetically-predicted causal effects of lipoprotein(a) in human diseases: a phenome-wide Mendelian randomization study

**DOI:** 10.1101/2024.07.24.24310950

**Authors:** Jingchunzi Shi, Suyash S. Shringarpure, David Hinds, 23andMe Research Team, Adam Auton, Michael V Holmes

## Abstract

**Background:** Lipoprotein(a) (Lp[a]) is a circulating plasma lipoprotein that is emerging as an important independent risk factor for vascular disease. Lp(a) levels are 75-90% heritable, predominantly determined by copy number variation and single nucleotide polymorphisms (SNPs) at the *LPA* gene.

**Methods:** Using ∼370K individuals with serum measurements of Lp(a) in the UK Biobank European cohort, we constructed a genetic risk score (GRS) consisting of 29 SNPs in the vicinity of *LPA* which explained 68.18% of variation in Lp(a). Using the *LPA* GRS to instrument Lp(a), we conducted phenome-wide Mendelian randomization analysis (MR-PheWAS) across a spectrum of 489 medically-relevant phenotypes in ∼7.3M individuals from the 23andMe, Inc. database, and compared effects to those derived from a GRS for low-density lipoprotein cholesterol (LDL-C) and apolipoprotein B (apoB). Through multivariable MR, we sought to assess the direct causal effect of Lp(a) on cardiovascular disease risks while keeping LDL-C or apoB constant.

**Results:** MR-PheWAS confirmed previously reported Lp(a) causal effects on coronary artery disease (CAD: OR = 1.199, 95% CI = [1.193, 1.205], p-value < 2.23×10^-308^, for every 59.632 nmol/L higher Lp(a) instrumented by the *LPA* GRS), and revealed additional genetically-predicted effects largely confined to cardiovascular endpoints, including a novel effect for restrictive cardiomyopathy (OR = 1.101, 95% CI = [1.068, 1.134], p-value = 3×10^-10^). We scaled the *LPA*, LDL-C and apoB GRS such that they each had the same OR for MACE (major adverse cardiovascular events). Using the scaling rubric, similar magnitudes of effect were seen for the three lipid traits for most vascular diseases, with the exception of peripheral artery disease, aortic stenosis and dilated cardiomyopathy, where Lp(a) had larger genetically–predicted effect sizes compared to LDL-C and apoB. Multivariable MR identified Lp(a) to retain a causal effect on MACE while accounting for LDL-C or apoB. To achieve the 25% relative risk reduction in major vascular events, as seen with a 1 mmol/L reduction in LDL-C from statin trials, we anticipate that Lp(a) ought to be reduced by ∼ 90 mg/dL (200 nmol/L), highlighting the importance of not only using therapies that have a profound impact on Lp(a) lowering, but also selecting individuals that have high Lp(a) concentrations at baseline.

**Conclusion:** Lp(a) has genetically-predicted causal effects on a broad range of cardiovascular diseases beyond CAD, with minimal effects seen for non-vascular disease.
