## Supplementary Tables for "Evaluating genetically-predicted causal effects of lipoprotein(a) in human diseases: a phenome-wide Mendelian randomization study": Supplementary_Table_2.xlsx

### Sheet: Sheet1
rsID	scaffold	position (GRCh38)	effect_allele	non_effect_allele	effect_allele_freq	effect_size	stderr	p-value	variance_explained
rs10455872	chr6	160589086	G	A	0.0805465	100.268	0.33734	0	0.260613
rs140570886	chr6	160591981	T	C	0.98447	-166.203	0.609182	0	0.175695
rs147555597	chr6	160490564	G	A	0.99038	-99.5319	0.576407	0	0.0403523
rs73596816	chr6	160596331	G	A	0.966881	-37.9347	0.329276	0	0.0179998
rs151135411	chr6	160410764	G	A	0.999156	-187.727	2.32011	0	0.00411519
rs4252191	chr6	160732151	C	A	0.994334	-77.9149	0.757601	0	0.0023265
rs377175450	chr6	160737970	AC	A	0.00866764	6.03739	0.701655	7.66509e-18	0.00205875
rs148349043	chr6	161238337	G	C	0.0133487	11.9646	0.513683	5.35741e-120	0.0109831
rs550904617	chr6	160695430	T	C	0.00149509	12.0154	1.44206	7.94486e-17	0.00458374
rs559435190	chr6	160609523	GT	G	0.98707	-12.1245	0.560837	1.20357e-103	0.057511
rs571962116	chr6	160515870	T	C	0.00242594	64.6795	1.09792	0	0.00423973
rs12204009	chr6	160378214	T	C	0.994478	-25.2445	0.775155	1.20287e-232	0.0299486
rs6932293	chr6	160114846	T	C	0.983886	-11.8681	0.483181	3.18565e-133	0.0167841
rs41267813	chr6	160577167	G	A	0.997826	124.855	1.25418	0	0.000153562
rs6938647	chr6	160565883	C	A	0.781889	20.5959	0.179444	0	0.0491268
rs142231215	chr6	160594953	G	A	0.995112	-44.246	0.977375	0	0.00247297
rs41272114:T	chr6	160585045	T	C	0.038467	-23.1746	0.294444	0	0.0109718
rs4252198	chr6	160752696	G	C	0.0197697	6.96331	0.41302	8.93748e-64	0.0179371
rs147936725:T	chr6	160586587	T	G	0.00256903	49.4281	1.2464	0	0.00224046
rs41272086	chr6	160587614	G	A	0.893362	15.8051	0.211074	0	0.00144839
rs2802355	chr6	160828740	T	G	0.002571	58.4687	1.0958	0	0.00136837
rs534452768:C	chr6	160704303	T	C	0.998861	-82.1009	1.68243	0	0.00171633
rs6905073	chr6	160646860	T	G	0.342808	-17.4376	0.163846	0	0.0242296
rs9457997	chr6	160685986	G	A	0.838167	-6.39498	0.162735	0	0.00879958
rs191731233	chr6	160891498	T	C	0.00189231	31.1504	1.24881	2.48217e-137	0.00137558
rs150044916	chr6	160554612	G	A	0.997988	-9.4361	1.27786	1.53264e-13	0.0090828
rs58432601	chr6	160463068	G	A	0.879685	6.34057	0.172165	6.48814e-297	0.00330915
rs180785936:G	chr6	160893812	G	C	0.00481304	12.3159	0.847749	8.0772e-48	0.015182
rs145975837	chr6	160892535	T	C	0.994347	33.9749	0.727957	0	0.00182741
Supplementary Table 2: Genetic instruments for the LPA GRS
