## Supplementary Tables for "Evaluating genetically-predicted causal effects of lipoprotein(a) in human diseases: a phenome-wide Mendelian randomization study": Supplementary_Table_3.xlsx

### Sheet: Sheet1
rsID	scaffold	position (GRCh38)	effect_allele	non_effect_allele	effect_allele_freq	effect_size	stderr	p-value	variance_explained
rs1065853	chr19	44909976	T	G	0.0809706	-0.400636	0.00357394	0	0.0316927
rs12151108	chr19	11086585	G	A	0.881337	0.153088	0.00301675	0	0.00641245
rs12740374	chr1	109274968	T	G	0.221542	-0.104035	0.00230067	0	0.00559536
rs11591147	chr1	55039974	T	G	0.0175556	-0.302788	0.00727258	0	0.00430723
rs17240441:GGCAGCGCCA_G	chr2	21043903	GGCAGCGCCA	G	0.660928	-0.0757899	0.00202123	1.02892e-307	0.00290499
rs28601761	chr8	125487789	G	C	0.420448	-0.0549585	0.00194646	2.16336e-175	0.00227867
rs12916	chr5	75360714	T	C	0.59954	-0.0538206	0.0019396	1.82669e-169	0.00228282
rs58542926	chr19	19268740	T	C	0.0754446	-0.092746	0.00369238	3.14357e-139	0.000802821
rs4299376	chr2	43845437	T	G	0.676536	-0.0479524	0.00204113	4.81409e-122	0.00106049
rs118039278	chr6	160564494	G	A	0.919427	-0.0728044	0.00351248	1.96221e-95	0.00177329
rs115478735	chr9	133274295	T	A	0.185275	0.0472719	0.00244912	5.21555e-83	0.00142957
rs964184	chr11	116778201	G	C	0.132288	0.0530949	0.00280271	4.93663e-80	0.000819776
rs77542162	chr17	69085137	G	A	0.023037	0.11806	0.00633938	2.08112e-77	0.00107259
rs35283911	chr16	72045091	TG	T	0.817438	-0.0443031	0.00248339	3.47359e-71	0.000568366
rs12239737	chr1	62620330	T	A	0.662319	0.0351284	0.00205267	1.1775e-65	0.00049968
rs186021206	chr17	7166093	G	A	0.993447	0.213802	0.012868	5.42224e-62	0.00124714
rs1883711	chr20	40551182	G	C	0.968673	-0.09085	0.00555732	4.50918e-60	0.000375947
rs478691	chr1	234712067	T	G	0.481088	-0.030688	0.0019249	3.20414e-57	0.000412003
rs1260326	chr2	27508073	T	C	0.392188	0.0307449	0.00195453	9.40096e-56	0.000343831
rs174564	chr11	61820833	G	A	0.349743	-0.0304073	0.00199302	1.48132e-52	0.000808426
rs58198139	chr5	156972028	T	C	0.635878	0.0289616	0.0019736	9.39697e-49	0.000230794
rs3764261	chr16	56959412	C	A	0.675149	0.0291328	0.00202969	1.01575e-46	0.000866308
rs516316	chr19	48702888	G	C	0.491504	-0.027507	0.00195459	5.56367e-45	0.000477629
rs4738684	chr8	58480714	G	A	0.664266	-0.0276085	0.002014	9.05564e-43	0.000248887
rs79220007	chr6	26098246	T	C	0.922543	0.0478484	0.00356021	3.53605e-41	0.000206946
rs112771035	chr11	126355981	G	C	0.0720172	0.0492532	0.00367653	6.32699e-41	0.000149941
rs36174316	chr6	32662810	T	C	0.149569	0.0356907	0.00267208	1.07952e-40	0.000403448
rs2073547	chr7	44542732	G	A	0.183513	0.0304927	0.00243774	6.69878e-36	0.000813794
rs2611867	chr17	47587495	G	A	0.514165	-0.0237789	0.00190645	1.04938e-35	0.000316163
rs56130071	chr7	21559135	G	C	0.780492	-0.0284838	0.00230181	3.59184e-35	0.000213195
rs3184504	chr12	111446804	T	C	0.482239	-0.0235197	0.00190207	4.02876e-35	0.00027577
rs34596921	chr1	25447217	TA	T	0.417356	-0.023559	0.00196026	2.84698e-33	0.000694267
rs9987289	chr8	9325848	G	A	0.907874	0.0393313	0.00328853	5.74525e-33	0.000265986
rs2618567	chr20	17863848	T	G	0.659391	-0.023934	0.00200591	8.08581e-33	0.000327951
rs1169294	chr12	120988791	G	A	0.692743	-0.0235055	0.00206365	4.67671e-30	0.000634021
rs2642438	chr1	220796686	G	A	0.702808	0.0228285	0.00209072	9.35483e-28	0.00039365
rs2235215	chr6	16130925	T	C	0.698145	0.0225628	0.00207638	1.66562e-27	0.000258585
rs35081008	chr19	58150868	T	C	0.147008	-0.0299583	0.00276699	2.5632e-27	0.00017299
rs149394327	chr17	66232877	G	C	0.970392	-0.0586874	0.00562474	1.73798e-25	0.000298408
rs3836043	chr2	168972459	TAA	T	0.396733	0.018944	0.00196291	4.86793e-22	0.000179386
rs1800961	chr20	44413724	T	C	0.0314157	-0.050975	0.00544215	7.48362e-21	6.20657e-06
rs150474434	chr2	118087545	G	A	0.898517	0.02946	0.00318395	2.19004e-20	0.000576121
rs2740488	chr9	104899461	C	A	0.264	-0.0197804	0.00215805	4.9161e-20	0.000161075
rs6475606	chr9	22081851	T	C	0.479626	-0.0173279	0.00190119	7.92174e-20	0.000418237
rs9884390	chr4	68507689	T	C	0.762898	-0.0204403	0.00225891	1.44606e-19	0.000280099
rs55843714	chr10	93062929	T	C	0.592771	0.0173573	0.00193196	2.60415e-19	0.000138428
rs7140110	chr13	113841051	T	C	0.702681	-0.0185756	0.00207899	4.07456e-19	0.000187388
rs11621792	chr14	24402720	T	C	0.453043	0.0169134	0.00191885	1.20365e-18	0.000198989
rs7734476	chr5	123513182	G	A	0.45108	-0.0167798	0.00190932	1.51726e-18	0.000201319
rs4671050	chr2	62761034	T	G	0.312595	-0.0181179	0.00206353	1.63395e-18	0.000121218
rs368213791	chr13	32402520	GC	G	0.520467	0.0169932	0.00193631	1.69283e-18	0.000131363
rs145294670	chr6	34654785	AG	A	0.884833	0.0261149	0.00297858	1.82584e-18	0.000112904
rs3822855	chr6	115995719	T	G	0.401215	0.0168276	0.0019425	4.60054e-18	6.75159e-05
rs9834932	chr3	32493890	G	A	0.0889473	-0.0288824	0.00333525	4.72892e-18	0.000397653
rs17050272	chr2	120548864	G	A	0.589507	0.0167399	0.00194087	6.41101e-18	0.000308083
rs116734477	chr5	52799190	T	C	0.041189	-0.041134	0.00479681	9.88522e-18	8.75269e-05
rs224410	chr20	35538891	G	A	0.215469	-0.0196931	0.00231612	1.8533e-17	0.00025377
rs10104997	chr8	54527508	T	C	0.209549	0.0197251	0.00233472	2.94799e-17	0.000354484
rs12948394	chr17	78386710	T	C	0.483617	-0.0161313	0.00193162	6.75916e-17	0.000129368
rs139750425	chr4	3468447	TCTGC	T	0.258966	0.0180779	0.0021798	1.10088e-16	0.000299745
rs78946096	chr3	132469319	G	A	0.0581172	-0.0331444	0.00406151	3.3335e-16	1.26667e-05
rs35853021	chr15	58388444	T	G	0.358622	0.0161422	0.00198146	3.74301e-16	0.00010906
rs2737245	chr8	115646356	T	G	0.282904	-0.0171444	0.00211831	5.80139e-16	0.000243677
rs11772705	chr7	100701281	T	C	0.712081	0.0168806	0.00209848	8.67939e-16	0.00012728
rs13076933	chr3	12285932	T	G	0.741421	0.0174996	0.00218001	9.96359e-16	0.000357044
rs2250802:A	chr10	112161596	G	A	0.274041	0.0170633	0.00212864	1.09203e-15	0.000173378
rs114165349	chr1	26695422	G	C	0.976538	-0.0508567	0.006356	1.23041e-15	0.000189867
rs68028452:CT_C	chr3	122566372	CT	C	0.68897	-0.0162185	0.00206538	4.07686e-15	0.000151991
rs10794579	chr10	122927140	T	C	0.423693	-0.0149514	0.00192212	7.33101e-15	0.000130499
rs9669354	chr12	50321469	T	G	0.355039	-0.0155313	0.0019969	7.3823e-15	0.000196239
rs4782568	chr16	83946924	G	C	0.45233	-0.0148152	0.00192116	1.24283e-14	0.000182864
rs9388530	chr6	126827150	T	A	0.43613	-0.0146578	0.00191706	2.07379e-14	0.000141472
rs12693968	chr2	202437904	G	A	0.744508	-0.0167355	0.00219039	2.1658e-14	5.16953e-05
rs9864824	chr3	58409108	T	C	0.0824973	-0.0263525	0.00345599	2.43758e-14	0.000101883
rs10642257	chr7	25952703	AAGGCC	A	0.160423	0.0195654	0.00259579	4.79533e-14	0.000173972
rs77960347:G	chr18	49583585	G	A	0.0134436	0.0616857	0.00823483	6.84395e-14	0.000103945
rs1229984:C	chr4	99318162	T	C	0.022418	-0.0473321	0.00642137	1.6932e-13	0.000164273
rs3110609	chr17	48676181	T	C	0.658103	0.0148053	0.00200998	1.75942e-13	0.000343982
rs6495122	chr15	74833304	C	A	0.596056	0.0142242	0.00193498	1.96596e-13	0.000223418
rs13283282	chr9	128703202	G	C	0.145746	-0.0195123	0.00269208	4.22887e-13	5.45969e-05
rs5776148:CA_C	chr1	92516885	CA	C	0.199018	-0.0176196	0.00245581	7.24869e-13	5.3502e-05
rs62120394	chr19	18227899	G	A	0.70959	-0.0154418	0.00215526	7.79563e-13	0.000311894
rs9399136	chr6	135081201	T	C	0.741075	0.015549	0.00218126	1.01497e-12	0.000213125
rs704	chr17	28367840	G	A	0.525754	-0.0135042	0.00190043	1.19596e-12	0.000155357
rs1458038	chr4	80243569	T	C	0.293223	-0.014877	0.00209386	1.20271e-12	2.64108e-05
rs16926246	chr10	69333636	T	C	0.13079	-0.0197202	0.00281583	2.4993e-12	0.000134738
rs117139027	chr8	29167426	G	A	0.982716	0.0508008	0.00728825	3.16416e-12	8.2543e-05
rs34071855	chr1	10738432	G	C	0.340702	-0.0140887	0.00202546	3.50558e-12	0.000341975
rs17305868	chr11	5680653	G	A	0.514528	-0.0131002	0.00190867	6.71753e-12	0.00011193
rs2377671	chr12	8951246	G	A	0.808672	0.0165894	0.00241857	6.92601e-12	0.000105346
rs35278712:GAAAT_G	chr17	31291006	GAAAT	G	0.71052	0.0144241	0.00210689	7.58645e-12	0.000178647
rs11329885	chr8	143956733	TC	T	0.638901	-0.0136363	0.00199233	7.68072e-12	0.000108352
rs1495741	chr8	18415371	G	A	0.220882	0.0156489	0.00229019	8.31464e-12	0.000277803
rs9496567	chr6	100154877	G	A	0.75741	0.0152056	0.00222647	8.52217e-12	0.000135452
rs10832963	chr11	18642694	T	G	0.254306	-0.0149224	0.00218747	8.99497e-12	0.00025138
rs10648369	chr14	70329055	TAC	T	0.857454	0.0183209	0.00273444	2.08354e-11	5.86799e-05
rs11088472	chr21	39327450	C	A	0.569695	0.0128486	0.0019184	2.11936e-11	0.000184849
rs144787122	chr7	2256917	G	A	0.00388505	0.102188	0.0152808	2.27302e-11	0.000211401
rs145730801	chr14	94301859	T	C	0.954505	-0.0307102	0.00464502	3.80626e-11	0.000191727
rs17569873	chr20	64264757	T	C	0.202656	0.0156374	0.00236538	3.81837e-11	8.2666e-05
rs150520162	chr2	23318783	T	C	0.999892	0.621701	0.0943387	4.39539e-11	5.37395e-05
rs1348790	chr2	134882405	G	C	0.388678	0.0128135	0.00196004	6.26059e-11	7.1315e-05
rs2910664	chr5	72696292	T	C	0.794668	0.0155047	0.00238026	7.32498e-11	0.000245703
rs35481188:TA_T	chr1	199025568	TA	T	0.274483	-0.0140213	0.00215307	7.40388e-11	0.000237836
rs41274050	chr10	50814012	T	C	0.0101543	0.0615227	0.00947815	8.52634e-11	0.000277026
rs6560499	chr9	76115850	G	A	0.422588	0.0125306	0.00193228	8.88124e-11	0.000212728
rs11709868	chr3	142930002	T	G	0.298336	-0.0133449	0.00208269	1.47912e-10	5.15634e-05
rs72733928	chr15	57220086	T	A	0.0596632	0.0257649	0.00402104	1.47919e-10	9.02267e-05
rs59421767	chr11	66474739	T	A	0.246205	-0.0142315	0.0022266	1.64171e-10	4.35104e-05
rs56129535	chr15	63486954	C	A	0.693433	-0.013173	0.0020669	1.84998e-10	1.57167e-05
rs10448340	chr9	136425617	T	G	0.678491	0.0129612	0.00203425	1.87188e-10	3.05074e-05
rs60612724	chr7	99277269	G	A	0.0377725	0.0314956	0.00499015	2.7626e-10	0.000117697
rs67050321	chr7	36129593	T	C	0.697258	-0.0129359	0.00207454	4.50215e-10	0.000203117
rs3936510	chr5	56565039	T	G	0.200935	0.014775	0.00236954	4.50643e-10	0.000168031
rs3732359	chr3	119817582	G	A	0.216857	0.0143813	0.00230724	4.57263e-10	0.000134412
rs149958810:CA	chr5	132374219	CA	C	0.179463	-0.0154517	0.00251058	7.52631e-10	3.14661e-05
rs72823013	chr10	114026474	G	A	0.872493	0.0175408	0.00285375	7.91713e-10	6.44812e-05
rs66530931	chr1	224502151	G	A	0.784647	0.0143746	0.00234198	8.36675e-10	5.75009e-05
rs76428106	chr13	28029870	T	C	0.987046	0.0534198	0.00872813	9.33261e-10	0.000460078
rs59328596	chr8	22070716	G	A	0.85237	0.0162658	0.00267835	1.25518e-09	2.32955e-05
rs2718717	chr2	108589683	G	A	0.143812	0.0163622	0.00272052	1.806e-09	6.1835e-06
rs326	chr8	19961928	G	A	0.292052	-0.0125551	0.00209087	1.91669e-09	1.9344e-05
rs76222115:CA_C	chr7	98326873	CA	C	0.815716	0.0146492	0.0024591	2.56703e-09	3.08495e-07
rs3839944	chr11	104000034	AT	A	0.808687	0.0143626	0.00242911	3.36569e-09	0.000134489
rs12445804	chr16	11612244	G	A	0.925223	-0.0215523	0.00365074	3.55772e-09	0.000151807
rs754633424	chr1	56924898	T	C	0.00023235	-0.384734	0.0652078	3.63237e-09	6.1217e-05
rs12471768	chr2	64701469	T	C	0.294564	-0.0123484	0.00209633	3.85043e-09	5.77088e-05
rs34739961	chr15	49704913	CTA	C	0.63157	0.0115824	0.00197125	4.21158e-09	3.26466e-05
rs3780181	chr9	2640759	G	A	0.0669133	-0.0224563	0.00382742	4.43163e-09	4.83886e-05
rs17863795	chr2	233742723	T	C	0.933085	-0.0223304	0.00381796	4.95196e-09	0.000266702
rs61963197	chr13	110386048	G	A	0.633845	0.0115269	0.00197508	5.34226e-09	0.000116538
rs150500430	chr11	113798593	ATACTT	A	0.872292	0.0166798	0.00286622	5.90489e-09	9.64101e-05
rs6073958	chr20	45923216	T	C	0.801916	-0.0138171	0.0023839	6.79063e-09	4.7548e-05
rs11057397	chr12	123935181	T	C	0.336311	-0.0116553	0.00201252	6.98168e-09	6.28893e-05
rs4661712	chr1	16166730	G	A	0.406224	-0.0112526	0.00194444	7.1641e-09	0.000130329
rs2705460	chr4	155580746	T	C	0.477072	0.0109919	0.0018995	7.17744e-09	0.000162878
rs10795464	chr10	17213096	G	A	0.582078	-0.0112979	0.00195597	7.64441e-09	0.00011598
rs34019521	chr12	509624	G	C	0.738525	-0.012489	0.00216874	8.47781e-09	9.92125e-05
rs869412	chr7	1034498	T	C	0.7712	0.0130428	0.00226842	8.93997e-09	6.56988e-06
rs2302429	chr7	75985459	G	A	0.817265	-0.014112	0.00245492	9.00545e-09	6.97547e-05
rs7821865	chr8	73995323	T	C	0.32141	-0.0116842	0.00203354	9.15311e-09	8.47606e-08
rs5835988	chr2	164645417	TG	T	0.405949	-0.0111792	0.00194604	9.21487e-09	4.51417e-05
rs61754230	chr12	71785666	T	C	0.0198198	0.039001	0.00681044	1.02432e-08	9.64163e-05
rs35823982	chr10	100233805	CAG	C	0.55321	-0.0109209	0.0019104	1.08711e-08	4.72235e-05
rs73075609	chr20	5600143	T	C	0.0273082	0.0334965	0.00586056	1.09324e-08	1.13732e-06
rs836550	chr7	6400806	G	A	0.406006	0.0110568	0.00193525	1.10752e-08	8.49488e-05
rs1250259	chr2	215435759	T	A	0.264481	-0.0123809	0.0021702	1.16364e-08	3.15245e-06
rs11911615	chr21	36180834	T	G	0.672123	0.0115735	0.00203091	1.2073e-08	3.43808e-05
rs4808360	chr19	15687205	T	A	0.492176	-0.0112617	0.00197731	1.23045e-08	0.000200594
rs139829677	chr16	88502879	GTC	G	0.0398171	0.0281648	0.00495457	1.31101e-08	3.54503e-05
rs7910135	chr10	116638535	C	A	0.480466	-0.01078	0.00190097	1.42141e-08	3.0026e-05
rs913499	chr6	37070656	G	A	0.508129	-0.0108021	0.00190782	1.4961e-08	3.10763e-05
rs9972653	chr16	53780451	T	G	0.398362	-0.0109895	0.00194457	1.59173e-08	3.92809e-06
rs201796	chr13	50381960	T	C	0.625942	-0.0111129	0.00196702	1.60808e-08	0.000150232
rs1365041	chr8	6706347	T	G	0.683788	0.0115874	0.00205145	1.6194e-08	3.57472e-05
rs35486587:CT_C	chr22	40841762	CT	C	0.459224	0.0108779	0.00193234	1.80805e-08	5.91404e-05
rs9435340	chr1	107050579	T	A	0.345142	0.0113444	0.00202058	1.97259e-08	0.00025966
rs6054	chr4	154568456	T	C	0.00582286	0.0720933	0.0128487	2.01198e-08	0.000209085
rs12484001	chr22	21644544	T	C	0.156768	-0.0151281	0.00270803	2.31851e-08	0.000140427
rs7551124	chr1	23459267	T	C	0.874585	0.0160467	0.00288538	2.67617e-08	0.000160964
rs61377406	chr11	122664422	GAAGAATGAGAT	G	0.361047	0.0111017	0.00200569	3.11076e-08	0.000109513
rs4714638	chr6	42949279	G	A	0.531574	-0.0105635	0.00190947	3.16278e-08	0.000329417
rs438568	chr20	12978039	G	A	0.606543	0.0107684	0.00194686	3.18173e-08	3.55292e-05
rs6050463	chr20	25228354	G	A	0.505391	-0.0104982	0.00189933	3.25199e-08	0.000290013
rs72927451	chr2	157610034	T	C	0.0619274	0.0240084	0.00434526	3.2914e-08	1.12781e-05
rs5770859	chr22	50435332	G	A	0.343455	0.0110158	0.00199779	3.50744e-08	0.000124238
rs12435583	chr14	74740989	G	A	0.558728	0.0104651	0.00191252	4.45255e-08	0.000147579
rs799157	chr7	73605971	T	C	0.043275	0.0255207	0.00466875	4.596e-08	1.69299e-05
rs10750766	chr11	65706327	C	A	0.28861	0.0114785	0.00210049	4.63751e-08	0.000264698
Supplementary Table 3: Genetic instruments for the LDL-C GRS
Note: we removed one SNP (rs1065853) located in the APOE region from the genetic instruments for LDL-C when conducting MR analysis on alzheimer's disease
