## Supplementary Tables for "Evaluating genetically-predicted causal effects of lipoprotein(a) in human diseases: a phenome-wide Mendelian randomization study": Supplementary_Table_4.xlsx

### Sheet: Sheet1
rsID	scaffold	position (GRCh38)	effect_allele	non_effect_allele	effect_allele_freq	effect_size	stderr	p-value	variance_explained
rs1065853	chr19	44909976	T	G	0.0802043	-0.147366	0.00100588	0	0.0489035
rs12740374	chr1	109274968	T	G	0.221554	-0.0380089	0.000633708	0	0.00703078
rs12151108	chr19	11086585	G	A	0.881363	0.0412022	0.000842328	0	0.00573625
rs581411	chr2	21066560	G	A	0.178867	-0.0328605	0.000686866	0	0.00514786
rs11591147	chr1	55039974	T	G	0.0175429	-0.081667	0.00200414	0	0.00428034
rs28601761	chr8	125487789	G	C	0.420615	-0.0176826	0.000535173	2.10365e-239	0.00213113
rs964184	chr11	116778201	G	C	0.131944	0.0192854	0.000771681	7.57133e-138	0.000971608
rs12916	chr5	75360714	T	C	0.59961	-0.0130385	0.000532965	3.5569e-132	0.00117359
rs1260326	chr2	27508073	T	C	0.39213	0.0120116	0.000538807	4.32554e-110	0.00104804
rs10455872	chr6	160589086	G	A	0.0807005	0.0203455	0.000960649	1.49313e-99	0.000639164
rs174564	chr11	61820833	G	A	0.349684	-0.011563	0.000548109	8.60972e-99	0.000973816
rs58542926	chr19	19268740	T	C	0.0754328	-0.0217348	0.00103112	1.24292e-98	0.00141595
rs4299376	chr2	43845437	T	G	0.676525	-0.0116794	0.000562641	1.03482e-95	0.000930526
rs3764261	chr16	56959412	C	A	0.675029	0.0114414	0.000557838	1.74494e-93	0.000644576
rs186021206	chr17	7166093	G	A	0.993455	0.069148	0.0035385	4.86015e-85	0.000209765
rs35283911	chr16	72045091	TG	T	0.817455	-0.0122144	0.000682665	1.35732e-71	0.000774122
rs77542162	chr17	69085137	G	A	0.0230214	0.0289308	0.00174297	7.13269e-62	0.00124238
rs508293	chr1	234712965	G	A	0.482003	-0.00839108	0.000529488	1.46255e-56	0.000477959
rs6073958	chr20	45923216	T	C	0.801933	-0.00978225	0.000655305	2.17382e-50	0.000657621
rs1883711	chr20	40551182	G	C	0.968667	-0.0224338	0.00152727	7.59988e-49	0.000418574
rs112771035	chr11	126355981	G	C	0.071995	0.0143211	0.00101111	1.53558e-45	0.000149083
rs12657266	chr5	156968992	T	C	0.635737	0.00764441	0.000542154	3.79284e-45	0.000413959
rs2618567	chr20	17863848	T	G	0.659431	-0.00777297	0.00055145	4.04798e-45	0.000617916
rs679574	chr19	48702851	G	C	0.508577	0.00767983	0.000545683	5.50561e-45	0.000527573
rs115478735	chr9	133274295	T	A	0.185319	0.00918329	0.000672681	1.97054e-42	0.000315592
rs13702	chr8	19966981	T	C	0.714332	0.00789095	0.000578973	2.6852e-42	0.000412392
rs11343864:CA_C	chr17	47656260	CA	C	0.484058	0.00708343	0.000523627	1.07431e-41	0.000417363
rs12239737	chr1	62620330	T	A	0.662148	0.00764471	0.000565351	1.15904e-41	0.0003743
rs34596921	chr1	25447217	TA	T	0.417334	-0.00706415	0.000539936	4.10149e-39	0.000251858
rs114165349	chr1	26695422	G	C	0.976559	-0.02228	0.00175164	4.6091e-37	0.000245673
rs9297994	chr8	58479765	G	A	0.335797	0.00695319	0.000553636	3.54106e-36	0.000426675
rs79220007	chr6	26098246	T	C	0.922592	0.0122208	0.000978814	8.97612e-36	0.000185261
rs150169808	chr7	21562041	GCTCT	G	0.21891	0.00790473	0.000633421	9.6673e-36	0.00113735
rs66615660	chr6	32662857	G	A	0.1498	0.0091161	0.000734398	2.22091e-35	0.000598492
rs368213791	chr13	32402520	GC	G	0.520434	0.00639846	0.000532063	2.60239e-33	0.000593482
rs116734477	chr5	52799190	T	C	0.0411782	-0.0151926	0.00131834	9.97591e-31	0.000161358
rs2073547	chr7	44542732	G	A	0.183452	0.00730797	0.000669903	1.0439e-27	9.85807e-05
rs12263369	chr10	93063586	T	C	0.592534	0.0057782	0.000530783	1.34161e-27	0.000238451
rs149394327	chr17	66232877	G	C	0.970426	-0.0168356	0.00154684	1.37712e-27	0.000269475
rs6143660	chr1	230159330	TCTTAAAGTGTTCAGCACTCCC	T	0.395592	0.00579131	0.000540097	7.96248e-27	0.000200222
rs13108218	chr4	3442204	G	A	0.6178	-0.00578498	0.000541612	1.24893e-26	0.000368922
rs17050272	chr2	120548864	G	A	0.589531	0.00563515	0.000534999	6.08529e-26	0.000241688
rs35081008	chr19	58150868	T	C	0.147037	-0.0081122	0.000772477	8.49822e-26	0.000298671
rs2235215	chr6	16130925	T	C	0.698112	0.00586753	0.000570677	8.5226e-25	0.000143671
rs1169292	chr12	120988675	T	C	0.307749	0.00564954	0.000566885	2.14822e-23	0.000222943
rs11621792	chr14	24402720	T	C	0.453051	0.00519827	0.00052729	6.30137e-23	0.00037948
rs7310615	chr12	111427245	G	C	0.517975	0.00514507	0.00052633	1.43655e-22	0.000355921
rs3836043	chr2	168972459	TAA	T	0.396777	0.00507057	0.000541067	7.15559e-21	2.52138e-05
rs261290	chr15	58386521	T	C	0.347008	0.00513605	0.000549101	8.47532e-21	0.000232987
rs7734476	chr5	123513182	G	A	0.451187	-0.00483853	0.000524544	2.85569e-20	0.00015464
rs41274050	chr10	50814012	T	C	0.0101475	0.0238436	0.00260506	5.54786e-20	2.39188e-05
rs7140110	chr13	113841051	T	C	0.702724	-0.00521389	0.000571305	7.08882e-20	1.99024e-05
rs150474434	chr2	118087545	G	A	0.898464	0.00790376	0.000877425	2.10023e-19	8.14319e-05
rs7012814	chr8	9315848	G	A	0.525027	-0.00466513	0.000526899	8.44908e-19	0.000388891
rs6940837	chr6	42957231	G	A	0.53817	-0.00461399	0.000525242	1.57062e-18	0.000262163
rs6907508	chr6	34624313	G	A	0.116175	-0.00714392	0.000816294	2.10253e-18	0.00029686
rs34767236	chr14	70343852	G	A	0.622285	-0.00470897	0.000538738	2.31576e-18	0.000545949
rs9884390	chr4	68507689	T	C	0.762952	-0.00540723	0.000620774	3.02626e-18	6.96462e-06
rs4782568	chr16	83946924	G	C	0.452289	-0.00458545	0.000528067	3.83935e-18	9.00951e-06
rs6916318	chr6	127113961	T	A	0.533019	0.00454952	0.000525015	4.4948e-18	0.000382989
rs4671050	chr2	62761034	T	G	0.312565	-0.00492294	0.000568831	4.95098e-18	0.000260056
rs10832963	chr11	18642694	T	G	0.254329	-0.00517543	0.000601576	7.75779e-18	6.70901e-05
rs799157	chr7	73605971	T	C	0.043251	0.0110384	0.00128326	7.84253e-18	7.0666e-05
rs10104997	chr8	54527508	T	C	0.209454	0.00547061	0.000642004	1.57985e-17	3.59544e-05
rs7640978	chr3	32491518	T	C	0.0891447	-0.00767601	0.000914929	4.87253e-17	7.41303e-05
rs11057397	chr12	123935181	T	C	0.336302	-0.00460811	0.000552904	7.79176e-17	0.000346415
rs12693968	chr2	202437904	G	A	0.744507	-0.00502425	0.000603797	8.71427e-17	3.30063e-05
rs11088472	chr21	39327450	C	A	0.569688	0.00436636	0.00052711	1.19506e-16	0.000218002
rs17305868	chr11	5680653	G	A	0.514526	-0.00434767	0.00052491	1.20436e-16	0.000165908
rs3936510	chr5	56565039	T	G	0.200901	0.00530647	0.000651129	3.64992e-16	9.23746e-05
rs704	chr17	28367840	G	A	0.525719	-0.00424429	0.000522345	4.457e-16	0.000291632
rs78946096	chr3	132469319	G	A	0.0580852	-0.00888511	0.0011162	1.71883e-15	4.13232e-05
rs6475606	chr9	22081851	T	C	0.479617	-0.00414956	0.00052232	1.95011e-15	0.000147684
rs10184004	chr2	164651879	T	C	0.407587	-0.00424901	0.000535565	2.12709e-15	1.33776e-05
rs11329885	chr8	143956733	TC	T	0.639003	-0.00433165	0.000547916	2.66481e-15	4.65509e-05
rs4722551:C	chr7	25952206	T	C	0.841499	-0.00559802	0.000714107	4.5348e-15	0.000221928
rs224410	chr20	35538891	G	A	0.215406	-0.00495916	0.000636703	6.76431e-15	0.000306266
rs2721953	chr8	115635862	G	A	0.706321	0.00449459	0.000577927	7.42158e-15	0.000178876
rs68028452:CT_C	chr3	122566372	CT	C	0.688993	-0.00438095	0.000567505	1.16633e-14	0.000258992
rs76222115:CA_C	chr7	98326873	CA	C	0.815688	0.00513434	0.000675632	2.97694e-14	0.000505672
rs35278712:GAAAT_G	chr17	31291006	GAAAT	G	0.710553	0.00438855	0.000579142	3.5178e-14	0.000124065
rs3822855	chr6	115995719	T	G	0.401197	0.00404268	0.000533896	3.67444e-14	0.000137714
rs998584	chr6	43790159	C	A	0.518458	-0.00396161	0.000524742	4.36505e-14	2.99439e-07
rs2893936	chr6	27820406	T	C	0.911167	0.00710079	0.000951807	8.63092e-14	0.000127923
rs10953298	chr7	100619150	T	C	0.235001	-0.0046109	0.000618709	9.16251e-14	0.000164445
rs9496567	chr6	100154877	G	A	0.757313	0.00454499	0.000611817	1.0969e-13	0.000168261
rs2807834	chr1	220797251	T	G	0.314124	-0.0041388	0.000567369	2.99297e-13	0.000188557
rs2122982	chr12	57388110	G	A	0.757312	0.00443508	0.000608286	3.07424e-13	0.000246383
rs73075609	chr20	5600143	T	C	0.0273026	0.0117439	0.00161117	3.1223e-13	0.000138128
rs10794579	chr10	122927140	T	C	0.423658	-0.00383632	0.000528129	3.75888e-13	0.00020753
rs7386762	chr8	22069949	G	C	0.817406	0.00489652	0.000675992	4.37433e-13	0.000141962
rs13076933	chr3	12285932	T	G	0.741421	0.00433472	0.000598995	4.59882e-13	4.32564e-06
rs2910664	chr5	72696292	T	C	0.794641	0.00471649	0.000653972	5.51106e-13	0.000275466
rs9669354	chr12	50321469	T	G	0.355111	-0.00392255	0.000548605	8.67503e-13	0.00025649
rs10448340	chr9	136425617	T	G	0.678509	0.00398624	0.000558794	9.77384e-13	0.000172603
rs9864824	chr3	58409108	T	C	0.0825251	-0.00669977	0.000949423	1.70543e-12	1.60846e-05
rs1016988	chr5	132408882	T	C	0.811013	0.00469451	0.000667002	1.94711e-12	0.000138897
rs17569873	chr20	64264757	T	C	0.202631	0.00456104	0.000650213	2.30451e-12	0.000209906
rs34071855	chr1	10738432	G	C	0.340739	-0.00389745	0.00055788	2.82455e-12	0.000171726
rs145730801	chr14	94301859	T	C	0.954506	-0.00889009	0.00127648	3.29462e-12	1.85581e-06
rs3836600	chr4	87102076	AT	A	0.600739	0.00363848	0.00053311	8.79227e-12	6.2169e-05
rs12078100	chr1	16186091	G	C	0.624034	0.0037071	0.000544598	9.96282e-12	0.000175388
rs5770859	chr22	50435332	G	A	0.343458	0.00372608	0.000548877	1.1327e-11	3.63513e-05
rs6495122	chr15	74833304	C	A	0.596055	0.00358282	0.000531629	1.5913e-11	0.000314685
rs117139027	chr8	29167426	G	A	0.982686	0.0134781	0.00200221	1.67824e-11	0.00013007
rs56129535	chr15	63486954	C	A	0.693454	-0.00381268	0.000567934	1.90354e-11	0.000289961
rs6050463	chr20	25228354	G	A	0.505421	-0.00349817	0.000522091	2.07981e-11	0.000183735
rs59104589	chr2	241298487	T	C	0.360148	-0.00365266	0.000547904	2.61777e-11	0.000175849
rs16926246	chr10	69333636	T	C	0.130863	-0.00512326	0.000773483	3.50511e-11	0.000134777
rs3932048	chr3	136540082	G	C	0.322896	0.00370149	0.000559136	3.59145e-11	0.000180194
rs72823013	chr10	114026474	G	A	0.87251	0.00517411	0.000784223	4.1741e-11	5.8569e-05
rs72733928	chr15	57220086	T	A	0.0596608	0.00728965	0.00110498	4.19339e-11	0.000124253
rs528893249	chr19	42129964	G	A	0.000823832	-0.0660498	0.0101127	6.51566e-11	3.25612e-05
rs77523736	chr7	2032322	G	A	0.996715	-0.0317409	0.00490012	9.31994e-11	0.000273761
rs12948394	chr17	78386710	T	C	0.483551	-0.00340774	0.000530941	1.37796e-10	0.000202527
rs1458038	chr4	80243569	T	C	0.293314	-0.00366814	0.000575333	1.82152e-10	0.00017423
rs74706015	chr6	52629678	T	A	0.819924	0.00434896	0.00068245	1.85888e-10	0.000125903
rs1571791	chr9	76114297	T	C	0.384919	0.00342701	0.000538801	2.01182e-10	0.00013505
rs1800961	chr20	44413724	T	C	0.0314178	-0.00947911	0.00149592	2.34878e-10	0.000120745
rs17863795	chr2	233742723	T	C	0.933076	-0.00666386	0.00105245	2.42342e-10	0.000321296
rs11709868	chr3	142930002	T	G	0.298308	-0.00361935	0.000572258	2.53754e-10	1.59271e-07
rs2758879	chr6	39281360	G	A	0.699056	-0.0036014	0.000571215	2.88548e-10	4.95852e-05
rs62120394	chr19	18227899	G	A	0.709549	-0.0037868	0.000601701	3.10391e-10	0.000172538
rs1495741	chr8	18415371	G	A	0.220799	0.00393231	0.000629684	4.24077e-10	9.07541e-05
rs4485425	chr17	75771356	G	A	0.715415	0.00361952	0.000581052	4.68682e-10	4.14502e-05
rs9399136	chr6	135081201	T	C	0.741077	0.00373297	0.000599579	4.78524e-10	8.83666e-05
rs144926613	chr1	182156569	TTGGAGGGCAGACTAGCCCAGGCCC	T	0.327754	0.0034786	0.000561743	5.92153e-10	0.000229524
rs61963197	chr13	110386048	G	A	0.633869	0.00335162	0.000542749	6.60544e-10	5.25298e-05
rs59421767	chr11	66474739	T	A	0.246139	-0.00375683	0.000612359	8.51592e-10	3.24123e-05
rs13283282	chr9	128703202	G	C	0.14574	-0.00451619	0.000739586	1.01916e-09	7.73896e-05
rs150090666:T	chr11	14843853	T	C	0.00103968	-0.0529479	0.00876476	1.53164e-09	0.000207114
rs1805754	chr12	8950652	T	G	0.80858	0.00401255	0.000664315	1.53988e-09	3.07367e-05
rs12471768	chr2	64701469	T	C	0.294636	-0.0034795	0.000577855	1.72909e-09	0.00011824
rs10145740	chr14	73767591	T	C	0.24344	-0.0036617	0.000609372	1.86694e-09	0.000319463
rs142385484	chr19	49513502	T	C	0.147935	-0.00467022	0.0007773	1.87535e-09	0.000123374
rs2718717	chr2	108589683	G	A	0.143793	0.00448181	0.000749994	2.28957e-09	0.000188089
rs34739961	chr15	49704913	CTA	C	0.63161	0.00323709	0.000541705	2.29031e-09	6.83662e-05
rs58148580	chr4	123837618	T	C	0.10962	0.0049831	0.000834498	2.3527e-09	0.000110258
rs10810374	chr9	15306294	C	A	0.247083	0.00361162	0.0006077	2.79699e-09	3.96891e-05
rs7223693	chr17	67127342	T	A	0.539444	-0.00310713	0.000524011	3.03833e-09	3.51498e-05
rs1348790	chr2	134882405	G	C	0.388587	0.00320264	0.000540327	3.08073e-09	3.18635e-07
rs11078597	chr17	1715069	T	C	0.813751	-0.00396817	0.000670134	3.19093e-09	5.83009e-05
rs35720945	chr6	129990776	CA	C	0.61687	-0.00325056	0.000551629	3.80041e-09	6.35025e-05
rs35481188:TA_T	chr1	199025568	TA	T	0.274449	-0.00347236	0.00059303	4.76205e-09	0.00014065
rs61962260	chr13	50508668	G	A	0.757679	-0.00353511	0.000609334	6.5687e-09	9.95558e-06
rs5776148:CA_C	chr1	92516885	CA	C	0.199023	-0.00391675	0.000676406	7.0166e-09	1.65292e-05
rs1250229	chr2	215439661	T	C	0.261742	-0.00348403	0.000601965	7.13328e-09	0.000205325
rs62509311	chr8	73995060	T	A	0.284616	-0.00335668	0.000580112	7.1968e-09	3.88928e-05
rs7601153	chr2	157591059	G	C	0.397298	-0.00307017	0.000537652	1.12764e-08	1.44046e-05
rs62073603	chr17	18161002	T	C	0.187346	0.00382269	0.000669857	1.15174e-08	9.84075e-06
rs35363532	chr7	130760669	CT	C	0.493627	-0.00296275	0.000523171	1.48692e-08	2.89662e-05
rs149793040	chr12	109223867	G	A	0.00196717	-0.0332401	0.00588549	1.6251e-08	2.33221e-05
rs913499	chr6	37070656	G	A	0.508132	-0.00296065	0.000524461	1.65064e-08	7.68932e-05
rs72549443:GT_G	chr19	40846353	GT	G	0.915024	0.00558173	0.000989912	1.71425e-08	0.000196313
rs61754230	chr12	71785666	T	C	0.0198204	0.0104911	0.00187099	2.05543e-08	0.000152187
rs34858570	chr17	17613514	ACT	A	0.21622	0.00357563	0.000638899	2.18657e-08	3.29473e-06
rs7910135	chr10	116638535	C	A	0.480485	-0.00291851	0.000522282	2.29695e-08	0.000125162
rs59882870	chr7	76009103	G	A	0.836358	-0.0039508	0.000708142	2.41757e-08	0.000111424
rs12443634	chr16	81490669	C	A	0.713182	-0.0032409	0.000582352	2.61894e-08	0.000188748
rs2459975	chr11	113782530	G	A	0.570965	0.00294441	0.000529494	2.6856e-08	1.66855e-05
rs1416742	chr9	16856885	G	A	0.386256	0.0029834	0.000537067	2.77625e-08	0.000161583
rs4328458	chr16	86390687	G	A	0.55785	-0.00292057	0.000526292	2.86771e-08	9.97981e-05
rs71562509	chr6	139514286	T	G	0.59285	-0.00295538	0.000532964	2.93666e-08	0.00024795
rs60856912	chr17	67896227	T	G	0.162461	0.00394351	0.000711949	3.04153e-08	9.55307e-05
rs55729747	chr10	18205087	TA	T	0.156009	-0.00400033	0.000722521	3.08356e-08	5.21629e-05
rs1229984:C	chr4	99318162	T	C	0.022399	-0.00976323	0.00176508	3.17798e-08	0.000110774
rs35882350	chr12	513963	G	A	0.262181	0.0032804	0.000593434	3.24229e-08	7.74429e-05
rs62022693	chr15	64361809	G	C	0.140913	0.00414414	0.000750852	3.4045e-08	0.000153314
rs76998820	chr10	102118145	T	C	0.93019	-0.00566568	0.00102703	3.45665e-08	0.000204978
rs35427	chr12	115118502	T	G	0.616236	-0.00302769	0.000549034	3.4962e-08	5.13797e-05
rs143380194	chr3	52486851	T	C	0.016613	-0.0113003	0.00205811	4.00566e-08	7.40597e-05
rs72663045	chr4	73311680	T	G	0.97984	-0.010246	0.00186716	4.07659e-08	2.83554e-05
rs34631529:A	chr15	101305277	G	A	0.994784	0.0198063	0.00361738	4.3673e-08	9.16912e-08
rs10818090	chr9	97799204	T	C	0.668003	0.00304144	0.000556302	4.57115e-08	0.000112902
rs12445804	chr16	11612244	G	A	0.925218	-0.00548611	0.00100352	4.58022e-08	0.000194545
Supplementary Table 4: Genetic instruments for the apoB GRS
Note: we removed one SNP (rs1065853) located in the APOE region from the genetic instruments for apoB when conducting MR analysis on alzheimer's disease
