## Supplementary Tables for "Evaluating genetically-predicted causal effects of lipoprotein(a) in human diseases: a phenome-wide Mendelian randomization study": Supplementary_Table_5.xlsx

### Sheet: Sheet1
outcome	ncase	ncontrol	exposure	OR	95% CI	p-value	definition
MACE	336711	3192405	Lp(a)	1.101	[1.097,1.105]	0	Cases had at least one of coronary artery disease (CAD), heart attack, stroke, controls had none.
MACE	336711	3192405	LDL-C	1.101	[1.096,1.106]	0
MACE	336711	3192405	apoB	1.101	[1.096,1.105]	0
cad	145438	3481135	Lp(a)	1.199	[1.193,1.205]	0	Cases reported diagnosis of coronary artery disease (CAD), controls reported no diagnosis of CAD.
cad	145438	3481135	LDL-C	1.204	[1.196,1.212]	0
cad	145438	3481135	apoB	1.206	[1.198,1.214]	0
early_onset_heart_attack	38807	3587637	Lp(a)	1.182	[1.172,1.193]	0	Cases had early onset heart attack, with heart attack age < 51 for males and < 61 for females, controls did not have heart attack.
early_onset_heart_attack	38807	3587637	LDL-C	1.192	[1.178,1.207]	5.4e-175
early_onset_heart_attack	38807	3587637	apoB	1.19	[1.176,1.204]	1.6e-186
heart_attack	99701	3544816	Lp(a)	1.161	[1.154,1.168]	0	Cases had heart attack, controls didn't have heart attack.
heart_attack	99701	3544816	LDL-C	1.148	[1.139,1.157]	7.2e-261
heart_attack	99701	3544816	apoB	1.151	[1.143,1.160]	1.6e-297
myocardial_infarction_dx_or_fh	170750	3465004	Lp(a)	1.109	[1.104,1.114]	0	Cases had myocardial infarction or first degree relatives that had myocardial infarction, controls didn't have either.
myocardial_infarction_dx_or_fh	170750	3465004	LDL-C	1.102	[1.096,1.109]	1.4e-225
myocardial_infarction_dx_or_fh	170750	3465004	apoB	1.104	[1.098,1.110]	1.3e-256
carotid_artery_dis	40070	3457688	Lp(a)	1.209	[1.198,1.220]	0	Cases reported to have ever been diagnosed with or treated for carotid artery diseas, controls reported no.
carotid_artery_dis	40070	3457688	LDL-C	1.195	[1.181,1.210]	3e-179
carotid_artery_dis	40070	3457688	apoB	1.199	[1.185,1.213]	1.7e-202
stroke	37329	3570667	Lp(a)	1.028	[1.018,1.039]	4.5e-08	Cases reported to have ever experienced stroke, controls reported no.
stroke	37329	3570667	LDL-C	1.039	[1.027,1.052]	3.9e-10
stroke	37329	3570667	apoB	1.041	[1.029,1.053]	6.2e-12
stroke_dx_or_fh	123961	3473189	Lp(a)	1.012	[1.007,1.018]	2.6e-05	Cases had stroke or first degree relatives that had stroke, controls didn't have either.
stroke_dx_or_fh	123961	3473189	LDL-C	1.019	[1.012,1.025]	1e-07
stroke_dx_or_fh	123961	3473189	apoB	1.018	[1.012,1.025]	2e-08
transient_ischemic_attack	64639	3529802	Lp(a)	1.021	[1.013,1.029]	1.7e-07	Cases reported to have ever experienced transient ischemic attack, controls reported no.
transient_ischemic_attack	64639	3529802	LDL-C	1.025	[1.016,1.035]	1.8e-07
transient_ischemic_attack	64639	3529802	apoB	1.027	[1.018,1.036]	5e-09
transient_ischemic_attack_dx_or_fh	100542	3489334	Lp(a)	1.015	[1.008,1.021]	5.7e-06	Cases had transient ischemic attack or first degree relatives that had transient ischemic attack, controls didn't have either.
transient_ischemic_attack_dx_or_fh	100542	3489334	LDL-C	1.023	[1.016,1.031]	1.5e-09
transient_ischemic_attack_dx_or_fh	100542	3489334	apoB	1.024	[1.017,1.031]	3.5e-11
peripheral_artery_dis	21349	3473565	Lp(a)	1.174	[1.160,1.188]	4.6e-151	Cases reported to have ever been diagnosed with or treated for peripheral artery disease (PAD), controls reported no.
peripheral_artery_dis	21349	3473565	LDL-C	1.111	[1.093,1.130]	3.8e-37
peripheral_artery_dis	21349	3473565	apoB	1.111	[1.094,1.128]	1.2e-40
aortic_aneurysm	19171	3559768	Lp(a)	1.086	[1.072,1.101]	6.9e-34	Cases reported to have ever been diagnosed with an aortic aneurysm, controls reported no.
aortic_aneurysm	19171	3559768	LDL-C	1.083	[1.065,1.102]	3.8e-20
aortic_aneurysm	19171	3559768	apoB	1.08	[1.063,1.098]	5.7e-21
arterial_thrombosis_dx_or_fh	21151	3503182	Lp(a)	1.032	[1.019,1.046]	2e-06	Cases reported having arterial thrombosis, or having a first degree relative with arterial thrombosis, controls reported neither.
arterial_thrombosis_dx_or_fh	21151	3503182	LDL-C	1.03	[1.013,1.046]	0.00034
arterial_thrombosis_dx_or_fh	21151	3503182	apoB	1.027	[1.011,1.042]	0.00066
aortic_stenosis	11918	3555300	Lp(a)	1.207	[1.188,1.226]	2e-125	Cases reported to have ever been diagnosed with aortic stenosis, controls reported no.
aortic_stenosis	11918	3555300	LDL-C	1.107	[1.084,1.131]	2.3e-20
aortic_stenosis	11918	3555300	apoB	1.104	[1.082,1.127]	3.1e-21
heart_failure	63940	3551606	Lp(a)	1.092	[1.084,1.100]	1.5e-118	Cases have been diagnosed with or treated for heart failure, controls have not been diagnosed with or treated for heart failure.
heart_failure	63940	3551606	LDL-C	1.077	[1.067,1.087]	6.1e-53
heart_failure	63940	3551606	apoB	1.075	[1.066,1.085]	2.5e-56
rdGWAS_cardiomyopathy_restrictive	3716	687469	Lp(a)	1.101	[1.068,1.134]	3e-10	Cases reported to have ever been diagnosed with cardiomyopathy, and self-identified thier heart muscle problem with rigid/restrictive heart muscle, controls did not have cardiomyopathy.
rdGWAS_cardiomyopathy_restrictive	3716	687469	LDL-C	1.083	[1.042,1.125]	5.1e-05
rdGWAS_cardiomyopathy_restrictive	3716	687469	apoB	1.104	[1.064,1.145]	1.4e-07
rdGWAS_cardiomyopathy_dilated	7244	1255757	Lp(a)	1.06	[1.036,1.083]	2.6e-07	Cases reported to have ever been diagnosed with cardiomyopathy, and self-identified thier heart muscle problem with expanded/dilated heart chambers, controls did not have cardiomyopathy.
rdGWAS_cardiomyopathy_dilated	7244	1255757	LDL-C	1.008	[0.981,1.036]	0.55
rdGWAS_cardiomyopathy_dilated	7244	1255757	apoB	0.998	[0.973,1.024]	0.9
atrial_fibrillation	138554	3444611	Lp(a)	1.019	[1.013,1.025]	2.2e-11	Cases reported to have ever been diagnosed with atrial fibrilation, controls reported no.
atrial_fibrillation	138554	3444611	LDL-C	1.018	[1.012,1.025]	4.8e-08
atrial_fibrillation	138554	3444611	apoB	1.013	[1.007,1.019]	3.8e-05
arrhythmia	450487	3061854	Lp(a)	1.012	[1.008,1.015]	1.1e-12	Cases reported to have ever been diagnosed with or treated for irregular heartbeat (arrhythmia), controls reported no.
arrhythmia	450487	3061854	LDL-C	1.01	[1.007,1.014]	9.1e-08
arrhythmia	450487	3061854	apoB	1.009	[1.005,1.012]	2.4e-06
high_blood_pressure	1208987	2346181	Lp(a)	1.015	[1.012,1.017]	7.3e-31	Cases reported to have ever been diagnosed with or treated for high blood pressure, controls reported no.
high_blood_pressure	1208987	2346181	LDL-C	1.008	[1.005,1.011]	7.5e-08
high_blood_pressure	1208987	2346181	apoB	1.019	[1.016,1.022]	2.3e-40
high_chol	424454	1471832	Lp(a)	1.116	[1.112,1.119]	0	Cases reported to have total cholesterol level greater than 240 mg/dL, controls did not.
high_chol	424454	1471832	LDL-C	1.812	[1.804,1.821]	0
high_chol	424454	1471832	apoB	1.73	[1.722,1.738]	0
high_cholesterol_broad	1364149	1687487	Lp(a)	1.112	[1.110,1.115]	0	Cases self-identify as taking high cholesterol meds or having a high-cholesterol diagnosis, controls self-identify as neither.
high_cholesterol_broad	1364149	1687487	LDL-C	1.643	[1.637,1.648]	0
high_cholesterol_broad	1364149	1687487	apoB	1.592	[1.587,1.597]	0
high_ldl	284391	1010597	Lp(a)	1.09	[1.086,1.095]	0	Cases reported to have LDL level greater than 160 mg/dL, controls did not.
high_ldl	284391	1010597	LDL-C	1.614	[1.606,1.623]	0
high_ldl	284391	1010597	apoB	1.566	[1.558,1.574]	0
iqb.low_hdl	220173	847325	Lp(a)	1.035	[1.030,1.039]	1.4e-44	Cases reported to have ever been told by a medical professional that your HDL (so-called good cholesterol) is too low, controls reported no.
iqb.low_hdl	220173	847325	LDL-C	1.262	[1.255,1.269]	0
iqb.low_hdl	220173	847325	apoB	1.296	[1.289,1.304]	0
prostate_cancer	60300	1749009	Lp(a)	1.02	[1.012,1.029]	4.2e-06	Cases reported to have ever been diagnosed with or treated for prostate cancer, controls reported no.
prostate_cancer	60300	1749009	LDL-C	1.006	[0.996,1.016]	0.26
prostate_cancer	60300	1749009	apoB	1.007	[0.998,1.017]	0.14
alzheimers_fh	581455	1477198	Lp(a)	0.99	[0.987,0.993]	4.7e-10	Cases have family history of Alzheimerâ_x0080__x0099_s, controls do not.
alzheimers_fh	581455	1477198	LDL-C	0.998	[0.995,1.002]	0.36
alzheimers_fh	581455	1477198	apoB	0.999	[0.996,1.002]	0.51
Supplementary Table 5: Univariable 2SLS MR estimates of Lp(a), LDL-C and apoB on MACE and 25 disease outcomes with significant MR-PheWAS signals for Lp(a). The ncase and ncontrol columns denote the sample size from 23andMe EUR cohort of the given disease outcome.
Note: we removed one SNP (rs1065853) located in the APOE region from the genetic instruments for LDL-C and apoB when conducting MR analysis on alzheimer's disease
