## Supplementary Tables for "Evaluating genetically-predicted causal effects of lipoprotein(a) in human diseases: a phenome-wide Mendelian randomization study": Supplementary_Table_6.xlsx

### Sheet: Sheet1
outcome	LRT	chisq_statistics	pvalue
MACE	Lp(a)_vs_LDL-C	0.859603	0.35385
MACE	Lp(a)_vs_apoB	0.382686	0.536169
cad	Lp(a)_vs_LDL-C	0.298027	0.585122
cad	Lp(a)_vs_apoB	0.0595358	0.807231
early_onset_heart_attack	Lp(a)_vs_LDL-C	0.0298311	0.862874
early_onset_heart_attack	Lp(a)_vs_apoB	0.0319923	0.858044
heart_attack	Lp(a)_vs_LDL-C	0.668468	0.413586
heart_attack	Lp(a)_vs_apoB	0.466372	0.494661
myocardial_infarction_dx_or_fh	Lp(a)_vs_LDL-C	0.192239	0.66106
myocardial_infarction_dx_or_fh	Lp(a)_vs_apoB	3.62574	0.202293
carotid_artery_dis	Lp(a)_vs_LDL-C	0.274571	0.600282
carotid_artery_dis	Lp(a)_vs_apoB	0.400291	0.526939
stroke	Lp(a)_vs_LDL-C	1.6187	0.203273
stroke	Lp(a)_vs_apoB	2.39607	0.12164
stroke_dx_or_fh	Lp(a)_vs_LDL-C	1.78099	0.182027
stroke_dx_or_fh	Lp(a)_vs_apoB	1.90576	0.167435
transient_ischemic_attack	Lp(a)_vs_LDL-C	0.336724	0.561726
transient_ischemic_attack	Lp(a)_vs_apoB	0.773972	0.378991
transient_ischemic_attack_dx_or_fh	Lp(a)_vs_LDL-C	0.810382	0.368007
transient_ischemic_attack_dx_or_fh	Lp(a)_vs_apoB	0.733799	0.391655
peripheral_artery_dis	Lp(a)_vs_LDL-C	35.3359	2.77474e-09
peripheral_artery_dis	Lp(a)_vs_apoB	35.8822	2.09614e-09
aortic_aneurysm	Lp(a)_vs_LDL-C	0.255972	0.612901
aortic_aneurysm	Lp(a)_vs_apoB	0.462051	0.496667
arterial_thrombosis_dx_or_fh	Lp(a)_vs_LDL-C	0.113429	0.736274
arterial_thrombosis_dx_or_fh	Lp(a)_vs_apoB	0.381585	0.536756
aortic_stenosis	Lp(a)_vs_LDL-C	48.832	2.78844e-12
aortic_stenosis	Lp(a)_vs_apoB	52.8172	3.66041e-13
heart_failure	Lp(a)_vs_LDL-C	0.556306	0.455752
heart_failure	Lp(a)_vs_apoB	0.744664	0.388171
rdGWAS_cardiomyopathy_restrictive	Lp(a)_vs_LDL-C	0.632858	0.426309
rdGWAS_cardiomyopathy_restrictive	Lp(a)_vs_apoB	0.00134619	0.970732
rdGWAS_cardiomyopathy_dilated	Lp(a)_vs_LDL-C	8.52522	0.00350259
rdGWAS_cardiomyopathy_dilated	Lp(a)_vs_apoB	12.7855	0.000349321
atrial_fibrillation	Lp(a)_vs_LDL-C	0.0613274	0.80441
atrial_fibrillation	Lp(a)_vs_apoB	2.22109	0.136137
arrhythmia	Lp(a)_vs_LDL-C	0.4102	0.521868
arrhythmia	Lp(a)_vs_apoB	1.7986	0.179882
high_blood_pressure	Lp(a)_vs_LDL-C	4.23184	0.0396723
high_blood_pressure	Lp(a)_vs_apoB	3.41277	0.0646937
high_chol	Lp(a)_vs_LDL-C	502.659	0
high_chol	Lp(a)_vs_apoB	189.045	0
high_cholesterol_broad	Lp(a)_vs_LDL-C	585.16	0
high_cholesterol_broad	Lp(a)_vs_apoB	151.679	0
high_ldl	Lp(a)_vs_LDL-C	514.533	0
high_ldl	Lp(a)_vs_apoB	463.466	0
iqb.low_hdl	Lp(a)_vs_LDL-C	116.223	0
iqb.low_hdl	Lp(a)_vs_apoB	120.126	0
prostate_cancer	Lp(a)_vs_LDL-C	1.70551	0.191568
prostate_cancer	Lp(a)_vs_apoB	1.69587	0.192829
alzheimers_fh	Lp(a)_vs_LDL-C	5.80449	0.0159853
alzheimers_fh	Lp(a)_vs_apoB	8.22434	0.00413323
Supplementary Table 6: LRT for the pairwise comparison of univariable 2SLS MR estimates between Lp(a) vs LDL-C, and Lp(a) vs apoB, on 25 disease outcomes with significant MR-PheWAS signals.
Note: we removed one SNP (rs1065853) located in the APOE region from the genetic instruments for LDL-C and apoB when conducting MR analysis on alzheimer's disease
