## Supplementary Tables for "Evaluating genetically-predicted causal effects of lipoprotein(a) in human diseases: a phenome-wide Mendelian randomization study": Supplementary_Table_7.xlsx

### Sheet: Sheet1
outcome	outcome_CLEO_step	Lp(a)_CLEO_step	H0	Hx	Hy	Hx,y	Hxy
cad	1	1	0	0	0	7.09711e-09	1
early_onset_heart_attack	2	1	0	4.5561e-133	0	0.000243335	0.999757
heart_attack	1	1	0	9.84306e-257	0	7.02848e-06	0.999993
myocardial_infarction_dx_or_fh	1	1	0	1.22941e-209	0	6.00373e-05	0.99994
carotid_artery_dis	1	1	0	7.27813e-199	0	0.0933886	0.906611
stroke	1	2	0	0.104908	0	0.030138	0.864954
stroke_dx_or_fh	1	8	0	0.00708428	0	0.000581007	0.992335
transient_ischemic_attack	1	4	0	0.549293	0	0.0701477	0.380559
transient_ischemic_attack_dx_or_fh	1	1	0	0.85838	0	0.0882562	0.0533636
peripheral_artery_dis	1	1	0	1.10328e-70	0	0.000982798	0.999017
aortic_aneurysm	1	1	0	3.03407e-09	0	0.00468096	0.995319
arterial_thrombosis_dx_or_fh	1	3	0	0.0341974	0	0.0417651	0.924038
aortic_stenosis	1	1	0	1.7989e-63	0	0.146604	0.853396
heart_failure	1	1	0	5.61562e-59	0	0.000468341	0.999532
rdGWAS_cardiomyopathy_restrictive	1	2	0	0.000930106	0	0.0013488	0.997721
rdGWAS_cardiomyopathy_dilated	1	3	0	0.56674	0	0.10902	0.324239
atrial_fibrillation	1	2	0	0.00522455	0	0.00279829	0.991977
arrhythmia	1	2	0	0.000956429	0	0.00138919	0.997654
high_blood_pressure	1	2	0	2.18456e-18	0	6.65474e-07	0.999999
high_chol	1	1	0	0	0	3.61606e-06	0.999996
high_cholesterol_broad	1	1	0	0	0	1.79591e-06	0.999998
high_ldl	1	1	0	5.81224e-141	0	3.46366e-05	0.999965
iqb.low_hdl	2	2	0	3.41086e-29	0	0.00393062	0.996069
prostate_cancer	1	11	0	2.14154e-43	0	1	1.23129e-14
alzheimers_fh	1	1	0	0.0142807	0	0.00516169	0.980558
Supplementary Table 7: Lp(a) vs disease colocation results in the LPA locus, on 28 disease outcomes with significant MR-PheWAS signals.
The 'outcome_CLEO_step' column denotes which CLEO step the outcome CLEO summary statistics is based on;
The Lp(a)_CLEO_step denotes which CLEO step summary statistics the Lp(a) CLEO summary statistics is based on;
The H0 column denotes the coloc posterior probability of no association with either Lp(a) nor the given outcome in the region;
The Hx column denotes the coloc posterior probability of association with Lp(a) only;
The Hy column denotes the coloc posterior probability of association with the given outcome only;
The Hx,y column denotes the coloc posterior probability that both Lp(a) and the given outcome have associations in the region, but have different single causal variants;
The Hxy column denotes the coloc posterior probability that both Lp(a) and the given outcome are associated and share the same single causal variant.
