## Supplementary Tables for "Evaluating genetically-predicted causal effects of lipoprotein(a) in human diseases: a phenome-wide Mendelian randomization study": Supplementary_Table_8.xlsx

### Sheet: Sheet1
outcome	exposure	method	nsnp	OR	95% CI	pvalue
MACE	Lp(a)	MR-Egger	28	1.098	[1.068,1.128]	5.2e-07
MACE	Lp(a)	Weighted median	28	1.115	[1.107,1.123]	1.6e-184
MACE	Lp(a)	IVW (fixed effects)	28	1.119	[1.114,1.124]	0
cad	Lp(a)	MR-Egger	28	1.187	[1.129,1.248]	4e-07
cad	Lp(a)	Weighted median	28	1.224	[1.214,1.234]	0
cad	Lp(a)	IVW (fixed effects)	28	1.237	[1.229,1.244]	0
early_onset_heart_attack	Lp(a)	MR-Egger	28	1.167	[1.113,1.224]	9.7e-07
early_onset_heart_attack	Lp(a)	Weighted median	28	1.214	[1.194,1.234]	8e-121
early_onset_heart_attack	Lp(a)	IVW (fixed effects)	28	1.218	[1.206,1.230]	0
heart_attack	Lp(a)	MR-Egger	28	1.15	[1.101,1.201]	1.1e-06
heart_attack	Lp(a)	Weighted median	28	1.18	[1.167,1.194]	5.9e-167
heart_attack	Lp(a)	IVW (fixed effects)	28	1.191	[1.183,1.199]	0
myocardial_infarction_dx_or_fh	Lp(a)	MR-Egger	28	1.104	[1.070,1.138]	1.2e-06
myocardial_infarction_dx_or_fh	Lp(a)	Weighted median	28	1.12	[1.110,1.130]	8.1e-138
myocardial_infarction_dx_or_fh	Lp(a)	IVW (fixed effects)	28	1.129	[1.123,1.135]	0
carotid_artery_dis	Lp(a)	MR-Egger	28	1.193	[1.130,1.259]	8e-07
carotid_artery_dis	Lp(a)	Weighted median	28	1.236	[1.221,1.252]	7e-232
carotid_artery_dis	Lp(a)	IVW (fixed effects)	28	1.249	[1.237,1.262]	0
stroke	Lp(a)	MR-Egger	28	1.032	[1.013,1.050]	0.0021
stroke	Lp(a)	Weighted median	28	1.028	[1.013,1.043]	0.00019
stroke	Lp(a)	IVW (fixed effects)	28	1.034	[1.022,1.045]	4.6e-09
stroke_dx_or_fh	Lp(a)	MR-Egger	28	1.012	[1.002,1.022]	0.033
stroke_dx_or_fh	Lp(a)	Weighted median	28	1.013	[1.004,1.023]	0.0052
stroke_dx_or_fh	Lp(a)	IVW (fixed effects)	28	1.014	[1.008,1.021]	1.1e-05
transient_ischemic_attack	Lp(a)	MR-Egger	28	1.025	[1.012,1.038]	0.00056
transient_ischemic_attack	Lp(a)	Weighted median	28	1.025	[1.014,1.037]	1.1e-05
transient_ischemic_attack	Lp(a)	IVW (fixed effects)	28	1.025	[1.016,1.033]	2.7e-08
transient_ischemic_attack_dx_or_fh	Lp(a)	MR-Egger	28	1.016	[1.007,1.027]	0.0032
transient_ischemic_attack_dx_or_fh	Lp(a)	Weighted median	28	1.016	[1.007,1.024]	0.00044
transient_ischemic_attack_dx_or_fh	Lp(a)	IVW (fixed effects)	28	1.017	[1.010,1.024]	1.8e-06
peripheral_artery_dis	Lp(a)	MR-Egger	28	1.158	[1.109,1.209]	4.2e-07
peripheral_artery_dis	Lp(a)	Weighted median	28	1.198	[1.179,1.217]	1.3e-111
peripheral_artery_dis	Lp(a)	IVW (fixed effects)	28	1.207	[1.191,1.223]	1.7e-169
aortic_aneurysm	Lp(a)	MR-Egger	28	1.084	[1.051,1.118]	2.6e-05
aortic_aneurysm	Lp(a)	Weighted median	28	1.1	[1.079,1.121]	6.3e-23
aortic_aneurysm	Lp(a)	IVW (fixed effects)	28	1.102	[1.086,1.118]	1.6e-37
arterial_thrombosis_dx_or_fh	Lp(a)	MR-Egger	28	1.031	[1.010,1.053]	0.0078
arterial_thrombosis_dx_or_fh	Lp(a)	Weighted median	28	1.025	[1.007,1.044]	0.0061
arterial_thrombosis_dx_or_fh	Lp(a)	IVW (fixed effects)	28	1.038	[1.024,1.053]	2.3e-07
aortic_stenosis	Lp(a)	MR-Egger	28	1.193	[1.124,1.266]	4.2e-06
aortic_stenosis	Lp(a)	Weighted median	28	1.238	[1.213,1.263]	2.3e-93
aortic_stenosis	Lp(a)	IVW (fixed effects)	28	1.246	[1.225,1.267]	2.3e-143
heart_failure	Lp(a)	MR-Egger	28	1.09	[1.060,1.122]	2.5e-06
heart_failure	Lp(a)	Weighted median	28	1.106	[1.094,1.118]	4e-77
heart_failure	Lp(a)	IVW (fixed effects)	28	1.109	[1.100,1.118]	1.5e-129
rdGWAS_cardiomyopathy_restrictive	Lp(a)	MR-Egger	28	1.099	[1.046,1.155]	0.00099
rdGWAS_cardiomyopathy_restrictive	Lp(a)	Weighted median	28	1.087	[1.039,1.137]	0.00031
rdGWAS_cardiomyopathy_restrictive	Lp(a)	IVW (fixed effects)	28	1.121	[1.086,1.159]	5e-12
rdGWAS_cardiomyopathy_dilated	Lp(a)	MR-Egger	28	1.061	[1.025,1.098]	0.0024
rdGWAS_cardiomyopathy_dilated	Lp(a)	Weighted median	28	1.055	[1.024,1.087]	0.00049
rdGWAS_cardiomyopathy_dilated	Lp(a)	IVW (fixed effects)	28	1.07	[1.045,1.096]	2.4e-08
atrial_fibrillation	Lp(a)	MR-Egger	28	1.02	[1.010,1.029]	0.00053
atrial_fibrillation	Lp(a)	Weighted median	28	1.021	[1.012,1.030]	3.5e-06
atrial_fibrillation	Lp(a)	IVW (fixed effects)	28	1.022	[1.016,1.029]	1.2e-11
arrhythmia	Lp(a)	MR-Egger	28	1.013	[1.008,1.019]	9.5e-05
arrhythmia	Lp(a)	Weighted median	28	1.012	[1.007,1.017]	4.9e-06
arrhythmia	Lp(a)	IVW (fixed effects)	28	1.014	[1.010,1.017]	8.9e-13
high_blood_pressure	Lp(a)	MR-Egger	28	1.016	[1.007,1.024]	0.00097
high_blood_pressure	Lp(a)	Weighted median	28	1.013	[1.006,1.020]	0.00033
high_blood_pressure	Lp(a)	IVW (fixed effects)	28	1.017	[1.013,1.021]	5.8e-16
high_chol	Lp(a)	MR-Egger	28	1.114	[1.081,1.149]	2.3e-07
high_chol	Lp(a)	Weighted median	28	1.124	[1.113,1.135]	3.6e-118
high_chol	Lp(a)	IVW (fixed effects)	28	1.135	[1.130,1.140]	0
high_cholesterol_broad	Lp(a)	MR-Egger	28	1.113	[1.079,1.148]	3.5e-07
high_cholesterol_broad	Lp(a)	Weighted median	28	1.122	[1.114,1.131]	4.3e-196
high_cholesterol_broad	Lp(a)	IVW (fixed effects)	28	1.132	[1.128,1.136]	0
high_ldl	Lp(a)	MR-Egger	28	1.09	[1.062,1.118]	5.4e-07
high_ldl	Lp(a)	Weighted median	28	1.095	[1.086,1.104]	1.5e-106
high_ldl	Lp(a)	IVW (fixed effects)	28	1.106	[1.101,1.111]	0
iqb.low_hdl	Lp(a)	MR-Egger	28	1.036	[1.015,1.058]	0.0022
iqb.low_hdl	Lp(a)	Weighted median	28	1.039	[1.026,1.051]	4.2e-10
iqb.low_hdl	Lp(a)	IVW (fixed effects)	28	1.04	[1.035,1.046]	3.6e-43
prostate_cancer	Lp(a)	MR-Egger	28	1.028	[0.994,1.063]	0.12
prostate_cancer	Lp(a)	Weighted median	28	1.038	[1.018,1.059]	0.00014
prostate_cancer	Lp(a)	IVW (fixed effects)	28	1.025	[1.014,1.035]	3.2e-06
alzheimers_fh	Lp(a)	MR-Egger	28	0.99	[0.985,0.995]	0.00055
alzheimers_fh	Lp(a)	Weighted median	28	0.988	[0.984,0.992]	8.9e-08
alzheimers_fh	Lp(a)	IVW (fixed effects)	28	0.989	[0.985,0.992]	7.4e-11
Supplementary Table 8: Univariable 2SMR (IVW, MR-Egger, weighted median) estimates for Lp(a), on MACE and 25 disease outcomes with significant MR-PheWAS signals.
Note: the 2SMR results were based on 28 out of 29 genetic instruments for Lp(a), since one SNP failed QC in the 23andMe GWASs across the 25 disease outcomes.
