## Supplementary Tables for "Evaluating genetically-predicted causal effects of lipoprotein(a) in human diseases: a phenome-wide Mendelian randomization study": Supplementary_Table_9.xlsx

### Sheet: Sheet1
outcome	exposure	method	nsnp	OR	95% CI	pvalue
MACE	LDL-C	MR-Egger	164	1.12	[1.084,1.157]	1.6e-10
MACE	LDL-C	Weighted median	164	1.063	[1.053,1.074]	1.3e-34
MACE	LDL-C	IVW (fixed effects)	164	1.101	[1.095,1.107]	7.2e-258
cad	LDL-C	MR-Egger	164	1.242	[1.170,1.318]	2.8e-11
cad	LDL-C	Weighted median	164	1.13	[1.114,1.146]	2.3e-67
cad	LDL-C	IVW (fixed effects)	164	1.205	[1.196,1.214]	0
early_onset_heart_attack	LDL-C	MR-Egger	164	1.208	[1.141,1.279]	1.1e-09
early_onset_heart_attack	LDL-C	Weighted median	164	1.119	[1.085,1.153]	3.1e-13
early_onset_heart_attack	LDL-C	IVW (fixed effects)	164	1.193	[1.178,1.208]	5.8e-165
heart_attack	LDL-C	MR-Egger	164	1.171	[1.114,1.230]	3.7e-09
heart_attack	LDL-C	Weighted median	164	1.09	[1.074,1.106]	1e-30
heart_attack	LDL-C	IVW (fixed effects)	164	1.148	[1.139,1.158]	3.9e-228
myocardial_infarction_dx_or_fh	LDL-C	MR-Egger	164	1.118	[1.079,1.158]	4e-09
myocardial_infarction_dx_or_fh	LDL-C	Weighted median	164	1.058	[1.046,1.070]	3.8e-22
myocardial_infarction_dx_or_fh	LDL-C	IVW (fixed effects)	164	1.103	[1.096,1.110]	2e-196
carotid_artery_dis	LDL-C	MR-Egger	164	1.242	[1.168,1.320]	9.8e-11
carotid_artery_dis	LDL-C	Weighted median	164	1.133	[1.109,1.158]	4.7e-29
carotid_artery_dis	LDL-C	IVW (fixed effects)	164	1.197	[1.182,1.212]	2.9e-170
stroke	LDL-C	MR-Egger	164	1.059	[1.027,1.092]	0.0003
stroke	LDL-C	Weighted median	164	1.018	[0.998,1.039]	0.086
stroke	LDL-C	IVW (fixed effects)	164	1.041	[1.028,1.054]	2.2e-10
stroke_dx_or_fh	LDL-C	MR-Egger	164	1.031	[1.011,1.051]	0.0024
stroke_dx_or_fh	LDL-C	Weighted median	164	1.008	[0.997,1.019]	0.18
stroke_dx_or_fh	LDL-C	IVW (fixed effects)	164	1.019	[1.012,1.026]	1.5e-07
transient_ischemic_attack	LDL-C	MR-Egger	164	1.038	[1.017,1.061]	0.00058
transient_ischemic_attack	LDL-C	Weighted median	164	1.012	[0.996,1.028]	0.13
transient_ischemic_attack	LDL-C	IVW (fixed effects)	164	1.025	[1.015,1.035]	3.4e-07
transient_ischemic_attack_dx_or_fh	LDL-C	MR-Egger	164	1.037	[1.019,1.056]	0.00011
transient_ischemic_attack_dx_or_fh	LDL-C	Weighted median	164	1.011	[0.999,1.024]	0.084
transient_ischemic_attack_dx_or_fh	LDL-C	IVW (fixed effects)	164	1.023	[1.015,1.031]	4.8e-09
peripheral_artery_dis	LDL-C	MR-Egger	164	1.124	[1.062,1.190]	8.2e-05
peripheral_artery_dis	LDL-C	Weighted median	164	1.033	[1.005,1.061]	0.02
peripheral_artery_dis	LDL-C	IVW (fixed effects)	164	1.112	[1.094,1.131]	5e-37
aortic_aneurysm	LDL-C	MR-Egger	164	1.077	[1.032,1.124]	0.00088
aortic_aneurysm	LDL-C	Weighted median	164	1.007	[0.977,1.037]	0.67
aortic_aneurysm	LDL-C	IVW (fixed effects)	164	1.083	[1.065,1.102]	7.9e-20
arterial_thrombosis_dx_or_fh	LDL-C	MR-Egger	164	1.043	[1.000,1.088]	0.051
arterial_thrombosis_dx_or_fh	LDL-C	Weighted median	164	1.004	[0.978,1.030]	0.78
arterial_thrombosis_dx_or_fh	LDL-C	IVW (fixed effects)	164	1.03	[1.014,1.047]	0.00027
aortic_stenosis	LDL-C	MR-Egger	164	1.134	[1.072,1.200]	2.3e-05
aortic_stenosis	LDL-C	Weighted median	164	1.038	[1.002,1.077]	0.041
aortic_stenosis	LDL-C	IVW (fixed effects)	164	1.11	[1.087,1.135]	2.4e-21
heart_failure	LDL-C	MR-Egger	164	1.094	[1.056,1.133]	1.3e-06
heart_failure	LDL-C	Weighted median	164	1.042	[1.024,1.060]	2.6e-06
heart_failure	LDL-C	IVW (fixed effects)	164	1.077	[1.067,1.088]	3.7e-50
rdGWAS_cardiomyopathy_restrictive	LDL-C	MR-Egger	163	1.092	[1.030,1.157]	0.0034
rdGWAS_cardiomyopathy_restrictive	LDL-C	Weighted median	163	1.056	[0.991,1.126]	0.092
rdGWAS_cardiomyopathy_restrictive	LDL-C	IVW (fixed effects)	163	1.083	[1.041,1.125]	5.8e-05
rdGWAS_cardiomyopathy_dilated	LDL-C	MR-Egger	163	1.046	[1.005,1.087]	0.027
rdGWAS_cardiomyopathy_dilated	LDL-C	Weighted median	163	0.999	[0.958,1.042]	0.96
rdGWAS_cardiomyopathy_dilated	LDL-C	IVW (fixed effects)	163	1.01	[0.983,1.038]	0.48
atrial_fibrillation	LDL-C	MR-Egger	163	1.027	[1.006,1.049]	0.012
atrial_fibrillation	LDL-C	Weighted median	163	1.012	[1.001,1.023]	0.036
atrial_fibrillation	LDL-C	IVW (fixed effects)	163	1.018	[1.011,1.025]	4.8e-07
arrhythmia	LDL-C	MR-Egger	163	1.016	[1.004,1.028]	0.0095
arrhythmia	LDL-C	Weighted median	163	1.007	[1.000,1.013]	0.038
arrhythmia	LDL-C	IVW (fixed effects)	163	1.01	[1.006,1.015]	6.2e-07
high_blood_pressure	LDL-C	MR-Egger	163	1.041	[1.006,1.077]	0.023
high_blood_pressure	LDL-C	Weighted median	163	1.028	[1.021,1.036]	4e-15
high_blood_pressure	LDL-C	IVW (fixed effects)	163	1.007	[1.003,1.012]	0.0011
high_chol	LDL-C	MR-Egger	163	1.687	[1.600,1.778]	5.2e-44
high_chol	LDL-C	Weighted median	163	1.406	[1.384,1.427]	0
high_chol	LDL-C	IVW (fixed effects)	163	1.779	[1.770,1.788]	0
high_cholesterol_broad	LDL-C	MR-Egger	163	1.599	[1.535,1.665]	7e-52
high_cholesterol_broad	LDL-C	Weighted median	163	1.425	[1.410,1.440]	0
high_cholesterol_broad	LDL-C	IVW (fixed effects)	163	1.624	[1.618,1.630]	0
high_ldl	LDL-C	MR-Egger	163	1.565	[1.511,1.621]	2.1e-57
high_ldl	LDL-C	Weighted median	163	1.405	[1.373,1.438]	5e-184
high_ldl	LDL-C	IVW (fixed effects)	163	1.602	[1.593,1.611]	0
iqb.low_hdl	LDL-C	MR-Egger	163	1.294	[1.213,1.381]	7.7e-13
iqb.low_hdl	LDL-C	Weighted median	163	1.228	[1.213,1.242]	1.3e-257
iqb.low_hdl	LDL-C	IVW (fixed effects)	163	1.261	[1.253,1.269]	0
prostate_cancer	LDL-C	MR-Egger	163	1.004	[0.976,1.033]	0.76
prostate_cancer	LDL-C	Weighted median	163	1.007	[0.990,1.025]	0.42
prostate_cancer	LDL-C	IVW (fixed effects)	163	1.006	[0.995,1.018]	0.25
alzheimers_fh	LDL-C	MR-Egger	163	0.986	[0.974,0.998]	0.024
alzheimers_fh	LDL-C	Weighted median	163	0.999	[0.990,1.007]	0.76
alzheimers_fh	LDL-C	IVW (fixed effects)	163	0.998	[0.993,1.002]	0.34
Supplementary Table 9: Univariable 2SMR (IVW, MR-Egger, weighted median) estimates for LDL-C, on MACE and 25 disease outcomes with significant MR-PheWAS signals.
Note: the 2SMR results on the family history of alzheimer's diseases were based on 163 out of 169 genetic instruments for LDL-C, since five out of the 169 SNPs failed QC in the 23andMe GWASs, and we further remove one SNP located in the APOE region
Note: the 2SMR results on the 24 non-alzheimer's related diseases were based on 163 (or 164) out of 169 genetic instruments for LDL-C, since five (or six) out of the 169 SNPs failed QC in the 23andMe GWASs
