## Supplementary Tables for "Evaluating genetically-predicted causal effects of lipoprotein(a) in human diseases: a phenome-wide Mendelian randomization study": Supplementary_Table_10.xlsx

### Sheet: Sheet1
outcome	exposure	method	nsnp	OR	95% CI	pvalue
MACE	apoB	MR-Egger	171	1.1	[1.070,1.131]	3.3e-10
MACE	apoB	Weighted median	171	1.053	[1.045,1.062]	1.4e-34
MACE	apoB	IVW (fixed effects)	171	1.1	[1.095,1.106]	3.4e-287
cad	apoB	MR-Egger	171	1.203	[1.143,1.267]	4.6e-11
cad	apoB	Weighted median	171	1.106	[1.093,1.119]	9e-63
cad	apoB	IVW (fixed effects)	171	1.205	[1.196,1.213]	0
early_onset_heart_attack	apoB	MR-Egger	171	1.168	[1.112,1.227]	5.2e-09
early_onset_heart_attack	apoB	Weighted median	171	1.093	[1.072,1.116]	4.8e-18
early_onset_heart_attack	apoB	IVW (fixed effects)	171	1.188	[1.174,1.203]	1.6e-176
heart_attack	apoB	MR-Egger	171	1.14	[1.093,1.190]	1e-08
heart_attack	apoB	Weighted median	171	1.07	[1.055,1.085]	6.3e-22
heart_attack	apoB	IVW (fixed effects)	171	1.151	[1.141,1.160]	3.5e-262
myocardial_infarction_dx_or_fh	apoB	MR-Egger	171	1.097	[1.065,1.131]	1.2e-08
myocardial_infarction_dx_or_fh	apoB	Weighted median	171	1.049	[1.039,1.059]	1.9e-22
myocardial_infarction_dx_or_fh	apoB	IVW (fixed effects)	171	1.104	[1.097,1.110]	2.2e-224
carotid_artery_dis	apoB	MR-Egger	171	1.202	[1.140,1.267]	1.5e-10
carotid_artery_dis	apoB	Weighted median	171	1.113	[1.092,1.134]	4.2e-29
carotid_artery_dis	apoB	IVW (fixed effects)	171	1.198	[1.184,1.213]	4.7e-192
stroke	apoB	MR-Egger	171	1.048	[1.021,1.076]	0.0006
stroke	apoB	Weighted median	171	1.017	[0.999,1.035]	0.068
stroke	apoB	IVW (fixed effects)	171	1.042	[1.030,1.054]	5.1e-12
stroke_dx_or_fh	apoB	MR-Egger	171	1.023	[1.006,1.041]	0.0076
stroke_dx_or_fh	apoB	Weighted median	171	1.006	[0.996,1.015]	0.26
stroke_dx_or_fh	apoB	IVW (fixed effects)	171	1.019	[1.012,1.026]	3.4e-08
transient_ischemic_attack	apoB	MR-Egger	171	1.031	[1.012,1.050]	0.0016
transient_ischemic_attack	apoB	Weighted median	171	1.01	[0.997,1.023]	0.15
transient_ischemic_attack	apoB	IVW (fixed effects)	171	1.026	[1.017,1.035]	1.4e-08
transient_ischemic_attack_dx_or_fh	apoB	MR-Egger	171	1.031	[1.014,1.048]	0.00036
transient_ischemic_attack_dx_or_fh	apoB	Weighted median	171	1.009	[0.999,1.020]	0.078
transient_ischemic_attack_dx_or_fh	apoB	IVW (fixed effects)	171	1.024	[1.017,1.031]	1.8e-10
peripheral_artery_dis	apoB	MR-Egger	171	1.098	[1.046,1.152]	0.0002
peripheral_artery_dis	apoB	Weighted median	171	1.031	[1.007,1.056]	0.012
peripheral_artery_dis	apoB	IVW (fixed effects)	171	1.109	[1.092,1.127]	1.1e-39
aortic_aneurysm	apoB	MR-Egger	171	1.068	[1.029,1.109]	0.0007
aortic_aneurysm	apoB	Weighted median	171	1.003	[0.979,1.027]	0.82
aortic_aneurysm	apoB	IVW (fixed effects)	171	1.08	[1.062,1.097]	1.6e-20
arterial_thrombosis_dx_or_fh	apoB	MR-Egger	171	1.025	[0.988,1.063]	0.19
arterial_thrombosis_dx_or_fh	apoB	Weighted median	171	1.003	[0.982,1.025]	0.76
arterial_thrombosis_dx_or_fh	apoB	IVW (fixed effects)	171	1.027	[1.011,1.042]	0.00057
aortic_stenosis	apoB	MR-Egger	171	1.108	[1.054,1.165]	8.9e-05
aortic_stenosis	apoB	Weighted median	171	1.029	[0.998,1.061]	0.063
aortic_stenosis	apoB	IVW (fixed effects)	171	1.105	[1.083,1.128]	8.1e-22
heart_failure	apoB	MR-Egger	171	1.075	[1.042,1.108]	7.4e-06
heart_failure	apoB	Weighted median	171	1.032	[1.017,1.046]	1.5e-05
heart_failure	apoB	IVW (fixed effects)	171	1.075	[1.065,1.085]	1.6e-53
rdGWAS_cardiomyopathy_restrictive	apoB	MR-Egger	171	1.063	[1.011,1.118]	0.018
rdGWAS_cardiomyopathy_restrictive	apoB	Weighted median	171	1.047	[0.995,1.102]	0.077
rdGWAS_cardiomyopathy_restrictive	apoB	IVW (fixed effects)	171	1.103	[1.063,1.144]	1.6e-07
rdGWAS_cardiomyopathy_dilated	apoB	MR-Egger	171	1.021	[0.985,1.058]	0.26
rdGWAS_cardiomyopathy_dilated	apoB	Weighted median	171	0.998	[0.963,1.035]	0.93
rdGWAS_cardiomyopathy_dilated	apoB	IVW (fixed effects)	171	0.999	[0.974,1.025]	0.96
atrial_fibrillation	apoB	MR-Egger	171	1.024	[1.005,1.044]	0.016
atrial_fibrillation	apoB	Weighted median	171	1.009	[1.000,1.019]	0.044
atrial_fibrillation	apoB	IVW (fixed effects)	171	1.013	[1.006,1.019]	0.00016
arrhythmia	apoB	MR-Egger	171	1.016	[1.005,1.027]	0.0046
arrhythmia	apoB	Weighted median	171	1.006	[1.001,1.012]	0.027
arrhythmia	apoB	IVW (fixed effects)	171	1.009	[1.005,1.012]	1.2e-05
high_blood_pressure	apoB	MR-Egger	171	1.034	[1.005,1.064]	0.021
high_blood_pressure	apoB	Weighted median	171	1.024	[1.017,1.030]	4.8e-14
high_blood_pressure	apoB	IVW (fixed effects)	171	1.018	[1.014,1.023]	2.7e-17
high_chol	apoB	MR-Egger	171	1.556	[1.478,1.637]	3e-38
high_chol	apoB	Weighted median	171	1.322	[1.307,1.338]	0
high_chol	apoB	IVW (fixed effects)	171	1.694	[1.686,1.702]	0
high_cholesterol_broad	apoB	MR-Egger	171	1.495	[1.440,1.552]	2.4e-49
high_cholesterol_broad	apoB	Weighted median	171	1.344	[1.332,1.355]	0
high_cholesterol_broad	apoB	IVW (fixed effects)	171	1.576	[1.570,1.581]	0
high_ldl	apoB	MR-Egger	171	1.466	[1.416,1.517]	6.6e-51
high_ldl	apoB	Weighted median	171	1.311	[1.294,1.328]	0
high_ldl	apoB	IVW (fixed effects)	171	1.55	[1.541,1.558]	0
iqb.low_hdl	apoB	MR-Egger	171	1.268	[1.202,1.338]	3.1e-15
iqb.low_hdl	apoB	Weighted median	171	1.185	[1.172,1.197]	2.3e-219
iqb.low_hdl	apoB	IVW (fixed effects)	171	1.292	[1.284,1.300]	0
prostate_cancer	apoB	MR-Egger	171	1.003	[0.978,1.028]	0.84
prostate_cancer	apoB	Weighted median	171	1.006	[0.992,1.021]	0.4
prostate_cancer	apoB	IVW (fixed effects)	171	1.007	[0.997,1.018]	0.16
alzheimers_fh	apoB	MR-Egger	170	0.993	[0.982,1.005]	0.23
alzheimers_fh	apoB	Weighted median	170	0.996	[0.987,1.005]	0.37
alzheimers_fh	apoB	IVW (fixed effects)	170	0.998	[0.994,1.003]	0.49
Supplementary Table 10: Univariable 2SMR (IVW, MR-Egger, weighted median) estimates for apoB, on MACE and 25 disease outcomes with significant MR-PheWAS signals.
Note: the 2SMR results on the family history of alzheimer's disease were based on 170 out of 175 genetic instruments for apoB, since four out of the 175 SNPs failed QC in the 23andMe GWASs, and we further remove one SNP located in the APOE region
Note: the 2SMR results on the 24 non-alzheimer's related diseases were based on 171 out of 175 genetic instruments for apoB, since four out of the 175 SNPs failed QC in the 23andMe GWASs
