## Supplementary Tables for "Evaluating genetically-predicted causal effects of lipoprotein(a) in human diseases: a phenome-wide Mendelian randomization study": Supplementary_Table_11.xlsx

### Sheet: Sheet1
outcome	exposure	OR	95% CI	pvalue
cad	Lp(a)	1.048	[0.978,1.123]	0.19
early_onset_heart_attack	Lp(a)	1.049	[0.981,1.121]	0.17
heart_attack	Lp(a)	1.044	[0.985,1.106]	0.16
myocardial_infarction_dx_or_fh	Lp(a)	1.028	[0.987,1.070]	0.2
carotid_artery_dis	Lp(a)	1.057	[0.981,1.139]	0.16
stroke	Lp(a)	1	[0.984,1.017]	0.98
stroke_dx_or_fh	Lp(a)	1	[0.991,1.010]	0.97
transient_ischemic_attack	Lp(a)	1.001	[0.990,1.012]	0.91
transient_ischemic_attack_dx_or_fh	Lp(a)	1	[0.991,1.008]	0.94
peripheral_artery_dis	Lp(a)	1.056	[0.994,1.121]	0.089
aortic_aneurysm	Lp(a)	1.021	[0.982,1.062]	0.29
arterial_thrombosis_dx_or_fh	Lp(a)	1.005	[0.983,1.028]	0.67
aortic_stenosis	Lp(a)	1.057	[0.979,1.142]	0.17
heart_failure	Lp(a)	1.023	[0.988,1.058]	0.21
rdGWAS_cardiomyopathy_restrictive	Lp(a)	1.028	[0.977,1.083]	0.3
rdGWAS_cardiomyopathy_dilated	Lp(a)	1.019	[0.986,1.053]	0.27
atrial_fibrillation	Lp(a)	1.002	[0.993,1.012]	0.63
arrhythmia	Lp(a)	1.001	[0.995,1.006]	0.84
high_blood_pressure	Lp(a)	1.003	[0.995,1.010]	0.47
high_chol	Lp(a)	1.016	[0.975,1.059]	0.45
high_cholesterol_broad	Lp(a)	1.017	[0.978,1.058]	0.41
high_ldl	Lp(a)	1.013	[0.980,1.048]	0.45
iqb.low_hdl	Lp(a)	1.002	[0.984,1.022]	0.81
prostate_cancer	Lp(a)	1.005	[0.973,1.038]	0.77
alzheimers_fh	Lp(a)	0.998	[0.994,1.002]	0.31
Supplementary Table 11: Univariable 2SMR MR-Egger intercept estimates for Lp(a), on 25 disease outcomes with significant MR-PheWAS signals.
