## Supplementary Tables for "Evaluating genetically-predicted causal effects of lipoprotein(a) in human diseases: a phenome-wide Mendelian randomization study": Supplementary_Table_12.xlsx

### Sheet: Sheet1
outcome	exposure	OR	95% CI	pvalue
cad	LDL-C	0.995	[0.988,1.001]	0.13
early_onset_heart_attack	LDL-C	0.998	[0.991,1.004]	0.5
heart_attack	LDL-C	0.997	[0.991,1.002]	0.24
myocardial_infarction_dx_or_fh	LDL-C	0.998	[0.994,1.002]	0.23
carotid_artery_dis	LDL-C	0.994	[0.987,1.001]	0.072
stroke	LDL-C	0.997	[0.993,1.000]	0.08
stroke_dx_or_fh	LDL-C	0.998	[0.996,1.000]	0.068
transient_ischemic_attack	LDL-C	0.998	[0.995,1.000]	0.059
transient_ischemic_attack_dx_or_fh	LDL-C	0.998	[0.995,1.000]	0.059
peripheral_artery_dis	LDL-C	0.998	[0.992,1.005]	0.57
aortic_aneurysm	LDL-C	1.001	[0.996,1.006]	0.66
arterial_thrombosis_dx_or_fh	LDL-C	0.998	[0.993,1.003]	0.37
aortic_stenosis	LDL-C	0.996	[0.990,1.003]	0.25
heart_failure	LDL-C	0.997	[0.993,1.001]	0.18
rdGWAS_cardiomyopathy_restrictive	LDL-C	0.998	[0.992,1.005]	0.65
rdGWAS_cardiomyopathy_dilated	LDL-C	0.994	[0.989,0.998]	0.007
atrial_fibrillation	LDL-C	0.998	[0.996,1.001]	0.18
arrhythmia	LDL-C	0.999	[0.998,1.000]	0.16
high_blood_pressure	LDL-C	0.994	[0.990,0.998]	0.0041
high_chol	LDL-C	1.009	[1.003,1.015]	0.0035
high_cholesterol_broad	LDL-C	1.003	[0.998,1.007]	0.24
high_ldl	LDL-C	1.004	[1.000,1.008]	0.051
iqb.low_hdl	LDL-C	0.996	[0.988,1.003]	0.23
prostate_cancer	LDL-C	1	[0.997,1.004]	0.81
alzheimers_fh	LDL-C	1.001	[1.000,1.003]	0.013
Supplementary Table 12: Univariable 2SMR MR-Egger intercept estimates for LDL-C, on 25 disease outcomes with significant MR-PheWAS signals.
