## Supplementary Tables for "Evaluating genetically-predicted causal effects of lipoprotein(a) in human diseases: a phenome-wide Mendelian randomization study": Supplementary_Table_13.xlsx

### Sheet: Sheet1
outcome	exposure	OR	95% CI	pvalue
cad	apoB	1	[0.994,1.006]	0.93
early_onset_heart_attack	apoB	1.003	[0.998,1.009]	0.25
heart_attack	apoB	1.002	[0.997,1.007]	0.49
myocardial_infarction_dx_or_fh	apoB	1.001	[0.998,1.005]	0.52
carotid_artery_dis	apoB	0.999	[0.993,1.006]	0.84
stroke	apoB	0.999	[0.996,1.002]	0.45
stroke_dx_or_fh	apoB	0.999	[0.997,1.001]	0.37
transient_ischemic_attack	apoB	0.999	[0.997,1.001]	0.4
transient_ischemic_attack_dx_or_fh	apoB	0.999	[0.997,1.001]	0.17
peripheral_artery_dis	apoB	1.002	[0.996,1.008]	0.48
aortic_aneurysm	apoB	1.002	[0.998,1.007]	0.32
arterial_thrombosis_dx_or_fh	apoB	1	[0.996,1.005]	0.85
aortic_stenosis	apoB	0.999	[0.993,1.005]	0.84
heart_failure	apoB	1	[0.996,1.004]	0.96
rdGWAS_cardiomyopathy_restrictive	apoB	1.007	[1.001,1.013]	0.017
rdGWAS_cardiomyopathy_dilated	apoB	0.996	[0.991,1.000]	0.043
atrial_fibrillation	apoB	0.998	[0.995,1.000]	0.052
arrhythmia	apoB	0.998	[0.997,1.000]	0.023
high_blood_pressure	apoB	0.997	[0.993,1.000]	0.064
high_chol	apoB	1.016	[1.010,1.022]	2.4e-07
high_cholesterol_broad	apoB	1.01	[1.006,1.015]	6e-06
high_ldl	apoB	1.01	[1.006,1.014]	4.8e-07
iqb.low_hdl	apoB	1.004	[0.997,1.010]	0.25
prostate_cancer	apoB	1.001	[0.998,1.004]	0.51
alzheimers_fh	apoB	1.001	[1.000,1.002]	0.22
Supplementary Table 13: Univariable 2SMR MR-Egger intercept estimates for apoB, on 25 disease outcomes with significant MR-PheWAS signals.
