## Supplementary Tables for "Evaluating genetically-predicted causal effects of lipoprotein(a) in human diseases: a phenome-wide Mendelian randomization study": Supplementary_Table_14.xlsx

### Sheet: Sheet1
outcome	exposure	method	Q_statistic	df	pvalue
cad	Lp(a)	MR-Egger	1064.89	26	6.41484e-208
cad	Lp(a)	IVW (fixed effects)	1331.24	27	9.76646e-264
early_onset_heart_attack	Lp(a)	MR-Egger	368.224	26	3.72408e-62
early_onset_heart_attack	Lp(a)	IVW (fixed effects)	478.008	27	5.27385e-84
heart_attack	Lp(a)	MR-Egger	625.069	26	3.49425e-115
heart_attack	Lp(a)	IVW (fixed effects)	775.28	27	6.11635e-146
myocardial_infarction_dx_or_fh	Lp(a)	MR-Egger	503.274	26	7.33735e-90
myocardial_infarction_dx_or_fh	Lp(a)	IVW (fixed effects)	603.966	27	4.31935e-110
carotid_artery_dis	Lp(a)	MR-Egger	460.351	26	5.29056e-81
carotid_artery_dis	Lp(a)	IVW (fixed effects)	587.14	27	1.36829e-106
stroke	Lp(a)	MR-Egger	40.3114	26	0.0363518
stroke	Lp(a)	IVW (fixed effects)	40.477	27	0.0462023
stroke_dx_or_fh	Lp(a)	MR-Egger	40.2432	26	0.0369204
stroke_dx_or_fh	Lp(a)	IVW (fixed effects)	41.0864	27	0.0404054
transient_ischemic_attack	Lp(a)	MR-Egger	31.4451	26	0.212107
transient_ischemic_attack	Lp(a)	IVW (fixed effects)	31.4491	27	0.253101
transient_ischemic_attack_dx_or_fh	Lp(a)	MR-Egger	30.2132	26	0.258871
transient_ischemic_attack_dx_or_fh	Lp(a)	IVW (fixed effects)	30.282	27	0.301635
peripheral_artery_dis	Lp(a)	MR-Egger	163.084	26	8.14839e-22
peripheral_artery_dis	Lp(a)	IVW (fixed effects)	220.092	27	3.5158e-32
aortic_aneurysm	Lp(a)	MR-Egger	67.6713	26	1.43931e-05
aortic_aneurysm	Lp(a)	IVW (fixed effects)	74.4939	27	2.50625e-06
arterial_thrombosis_dx_or_fh	Lp(a)	MR-Egger	32.9441	26	0.163727
arterial_thrombosis_dx_or_fh	Lp(a)	IVW (fixed effects)	34.2954	27	0.157627
aortic_stenosis	Lp(a)	MR-Egger	194.536	26	9.74533e-28
aortic_stenosis	Lp(a)	IVW (fixed effects)	233.493	27	8.9913e-35
heart_failure	Lp(a)	MR-Egger	178.045	26	1.2995e-24
heart_failure	Lp(a)	IVW (fixed effects)	201.232	27	1.44601e-28
rdGWAS_cardiomyopathy_restrictive	Lp(a)	MR-Egger	36.6662	26	0.0800808
rdGWAS_cardiomyopathy_restrictive	Lp(a)	IVW (fixed effects)	38.9072	27	0.0645995
rdGWAS_cardiomyopathy_dilated	Lp(a)	MR-Egger	32.1963	26	0.186711
rdGWAS_cardiomyopathy_dilated	Lp(a)	IVW (fixed effects)	32.9669	27	0.198166
atrial_fibrillation	Lp(a)	MR-Egger	35.4387	26	0.102486
atrial_fibrillation	Lp(a)	IVW (fixed effects)	36.3644	27	0.107555
arrhythmia	Lp(a)	MR-Egger	34.2995	26	0.127647
arrhythmia	Lp(a)	IVW (fixed effects)	34.4096	27	0.154462
high_blood_pressure	Lp(a)	MR-Egger	60.6266	26	0.00013805
high_blood_pressure	Lp(a)	IVW (fixed effects)	61.3761	27	0.000173636
high_chol	Lp(a)	MR-Egger	869.72	26	1.36326e-166
high_chol	Lp(a)	IVW (fixed effects)	987.896	27	8.51336e-191
high_cholesterol_broad	Lp(a)	MR-Egger	1199.04	26	1.96381e-236
high_cholesterol_broad	Lp(a)	IVW (fixed effects)	1325.39	27	1.72821e-262
high_ldl	Lp(a)	MR-Egger	467.078	26	2.17765e-82
high_ldl	Lp(a)	IVW (fixed effects)	523.198	27	2.49795e-93
iqb.low_hdl	Lp(a)	MR-Egger	205.167	26	9.00487e-30
iqb.low_hdl	Lp(a)	IVW (fixed effects)	207.997	27	7.39123e-30
prostate_cancer	Lp(a)	MR-Egger	166.479	26	1.9048e-22
prostate_cancer	Lp(a)	IVW (fixed effects)	167.101	27	3.75917e-22
alzheimers_fh	Lp(a)	MR-Egger	35.8869	26	0.0937684
alzheimers_fh	Lp(a)	IVW (fixed effects)	36.2568	27	0.109796
Supplementary Table 14: Univariable 2SMR Cochran's Q statistics for Lp(a), on 25 disease outcomes with significant MR-PheWAS signals.
