## Supplementary Tables for "Evaluating genetically-predicted causal effects of lipoprotein(a) in human diseases: a phenome-wide Mendelian randomization study": Supplementary_Table_15.xlsx

### Sheet: Sheet1
outcome	exposure	method	Q_statistic	df	pvalue
cad	LDL-C	MR-Egger	5849.06	162	0
cad	LDL-C	IVW (fixed effects)	5934.23	163	0
early_onset_heart_attack	LDL-C	MR-Egger	1921.38	162	3.69975e-298
early_onset_heart_attack	LDL-C	IVW (fixed effects)	1926.83	163	1.05036e-298
heart_attack	LDL-C	MR-Egger	3266.06	162	0
heart_attack	LDL-C	IVW (fixed effects)	3293.96	163	0
myocardial_infarction_dx_or_fh	LDL-C	MR-Egger	2851.45	162	0
myocardial_infarction_dx_or_fh	LDL-C	IVW (fixed effects)	2876.77	163	0
carotid_artery_dis	LDL-C	MR-Egger	2188.57	162	0
carotid_artery_dis	LDL-C	IVW (fixed effects)	2232.82	163	0
stroke	LDL-C	MR-Egger	582.436	162	8.8527e-49
stroke	LDL-C	IVW (fixed effects)	593.572	163	2.93449e-50
stroke_dx_or_fh	LDL-C	MR-Egger	720.692	162	1.97299e-71
stroke_dx_or_fh	LDL-C	IVW (fixed effects)	735.704	163	1.19969e-73
transient_ischemic_attack	LDL-C	MR-Egger	474.2	162	2.21831e-32
transient_ischemic_attack	LDL-C	IVW (fixed effects)	484.796	163	1.11719e-33
transient_ischemic_attack_dx_or_fh	LDL-C	MR-Egger	525.706	162	5.28847e-40
transient_ischemic_attack_dx_or_fh	LDL-C	IVW (fixed effects)	542.71	163	2.48557e-42
peripheral_artery_dis	LDL-C	MR-Egger	1143.36	162	3.20167e-147
peripheral_artery_dis	LDL-C	IVW (fixed effects)	1145.68	163	3.13933e-147
aortic_aneurysm	LDL-C	MR-Egger	591.52	162	3.23406e-50
aortic_aneurysm	LDL-C	IVW (fixed effects)	592.215	163	4.8142e-50
arterial_thrombosis_dx_or_fh	LDL-C	MR-Egger	662.536	162	1.02611e-61
arterial_thrombosis_dx_or_fh	LDL-C	IVW (fixed effects)	665.886	163	5.84671e-62
aortic_stenosis	LDL-C	MR-Egger	650.932	162	8.30917e-60
aortic_stenosis	LDL-C	IVW (fixed effects)	656.222	163	2.27149e-60
heart_failure	LDL-C	MR-Egger	1220.42	162	1.08158e-161
heart_failure	LDL-C	IVW (fixed effects)	1234.01	163	8.09022e-164
rdGWAS_cardiomyopathy_restrictive	LDL-C	MR-Egger	212.292	161	0.0041767
rdGWAS_cardiomyopathy_restrictive	LDL-C	IVW (fixed effects)	212.569	162	0.00470036
rdGWAS_cardiomyopathy_dilated	LDL-C	MR-Egger	195.467	161	0.0332389
rdGWAS_cardiomyopathy_dilated	LDL-C	IVW (fixed effects)	204.52	162	0.0132553
atrial_fibrillation	LDL-C	MR-Egger	851.952	161	1.67507e-94
atrial_fibrillation	LDL-C	IVW (fixed effects)	861.515	162	7.89372e-96
arrhythmia	LDL-C	MR-Egger	796.394	161	9.268e-85
arrhythmia	LDL-C	IVW (fixed effects)	806.209	162	4.05793e-86
high_blood_pressure	LDL-C	MR-Egger	5620.75	161	0
high_blood_pressure	LDL-C	IVW (fixed effects)	5916.96	162	0
high_chol	LDL-C	MR-Egger	10025.9	161	0
high_chol	LDL-C	IVW (fixed effects)	10571.6	162	0
high_cholesterol_broad	LDL-C	MR-Egger	10017.5	161	0
high_cholesterol_broad	LDL-C	IVW (fixed effects)	10103.8	162	0
high_ldl	LDL-C	MR-Egger	3573.24	161	0
high_ldl	LDL-C	IVW (fixed effects)	3658.88	162	0
iqb.low_hdl	LDL-C	MR-Egger	9521.72	161	0
iqb.low_hdl	LDL-C	IVW (fixed effects)	9605.96	162	0
prostate_cancer	LDL-C	MR-Egger	615.33	161	2.58013e-54
prostate_cancer	LDL-C	IVW (fixed effects)	615.542	162	4.68002e-54
alzheimers_fh	LDL-C	MR-Egger	453.067	161	1.36275e-29
alzheimers_fh	LDL-C	IVW (fixed effects)	470.849	162	6.7425e-32
Supplementary Table 15: Univariable 2SMR Cochran's Q statistics for LDL-C, on 25 disease outcomes with significant MR-PheWAS signals.
