## Supplementary Tables for "Evaluating genetically-predicted causal effects of lipoprotein(a) in human diseases: a phenome-wide Mendelian randomization study": Supplementary_Table_16.xlsx

### Sheet: Sheet1
outcome	exposure	method	Q_statistic	df	pvalue
cad	apoB	MR-Egger	5778.75	169	0
cad	apoB	IVW (fixed effects)	5778.98	170	0
early_onset_heart_attack	apoB	MR-Egger	1886.23	169	1.85692e-287
early_onset_heart_attack	apoB	IVW (fixed effects)	1901.17	170	6.87418e-290
heart_attack	apoB	MR-Egger	3206.67	169	0
heart_attack	apoB	IVW (fixed effects)	3215.64	170	0
myocardial_infarction_dx_or_fh	apoB	MR-Egger	2801.35	169	0
myocardial_infarction_dx_or_fh	apoB	IVW (fixed effects)	2808.22	170	0
carotid_artery_dis	apoB	MR-Egger	2134.25	169	0
carotid_artery_dis	apoB	IVW (fixed effects)	2134.76	170	0
stroke	apoB	MR-Egger	572.112	169	2.96897e-45
stroke	apoB	IVW (fixed effects)	574.085	170	2.72691e-45
stroke_dx_or_fh	apoB	MR-Egger	718.788	169	7.31274e-69
stroke_dx_or_fh	apoB	IVW (fixed effects)	722.224	170	4.04714e-69
transient_ischemic_attack	apoB	MR-Egger	489.114	169	6.95686e-33
transient_ischemic_attack	apoB	IVW (fixed effects)	491.188	170	6.00169e-33
transient_ischemic_attack_dx_or_fh	apoB	MR-Egger	562.537	169	8.7644e-44
transient_ischemic_attack_dx_or_fh	apoB	IVW (fixed effects)	568.728	170	1.81337e-44
peripheral_artery_dis	apoB	MR-Egger	1095.74	169	1.80212e-135
peripheral_artery_dis	apoB	IVW (fixed effects)	1099.01	170	1.15228e-135
aortic_aneurysm	apoB	MR-Egger	597.701	169	3.12761e-49
aortic_aneurysm	apoB	IVW (fixed effects)	601.206	170	1.66904e-49
arterial_thrombosis_dx_or_fh	apoB	MR-Egger	668.305	169	1.56882e-60
arterial_thrombosis_dx_or_fh	apoB	IVW (fixed effects)	668.447	170	2.96826e-60
aortic_stenosis	apoB	MR-Egger	676.617	169	6.87097e-62
aortic_stenosis	apoB	IVW (fixed effects)	676.782	170	1.29654e-61
heart_failure	apoB	MR-Egger	1224.84	169	1.79182e-159
heart_failure	apoB	IVW (fixed effects)	1224.86	170	4.79843e-159
rdGWAS_cardiomyopathy_restrictive	apoB	MR-Egger	212.285	169	0.0133969
rdGWAS_cardiomyopathy_restrictive	apoB	IVW (fixed effects)	219.631	170	0.0061712
rdGWAS_cardiomyopathy_dilated	apoB	MR-Egger	213.434	169	0.0116603
rdGWAS_cardiomyopathy_dilated	apoB	IVW (fixed effects)	218.665	170	0.00698691
atrial_fibrillation	apoB	MR-Egger	948.658	169	9.55976e-109
atrial_fibrillation	apoB	IVW (fixed effects)	970.136	170	3.21409e-112
arrhythmia	apoB	MR-Egger	896.865	169	1.57239e-99
arrhythmia	apoB	IVW (fixed effects)	924.608	170	4.40811e-104
high_blood_pressure	apoB	MR-Egger	5090.53	169	0
high_blood_pressure	apoB	IVW (fixed effects)	5194.96	170	0
high_chol	apoB	MR-Egger	12307	169	0
high_chol	apoB	IVW (fixed effects)	14415.4	170	0
high_cholesterol_broad	apoB	MR-Egger	11161.7	169	0
high_cholesterol_broad	apoB	IVW (fixed effects)	12605.7	170	0
high_ldl	apoB	MR-Egger	4517.49	169	0
high_ldl	apoB	IVW (fixed effects)	5251.12	170	0
iqb.low_hdl	apoB	MR-Egger	8599.39	169	0
iqb.low_hdl	apoB	IVW (fixed effects)	8666.29	170	0
prostate_cancer	apoB	MR-Egger	663.366	169	1.00023e-59
prostate_cancer	apoB	IVW (fixed effects)	665.043	170	1.06192e-59
alzheimers_fh	apoB	MR-Egger	445.202	168	5.95835e-27
alzheimers_fh	apoB	IVW (fixed effects)	449.172	169	2.79547e-27
Supplementary Table 16: Univariable 2SMR Cochran's Q statistics for apoB, on 25 disease outcomes with significant MR-PheWAS signals.
