## Supplementary Tables for "Evaluating genetically-predicted causal effects of lipoprotein(a) in human diseases: a phenome-wide Mendelian randomization study": Supplementary_Table_17.xlsx

### Sheet: Sheet1
outcome	exposure	method	nsnp	OR	95% CI	pvalue	SNP_filtering
MACE	Lp(a)	MR-Egger	14	1.127	[1.116,1.138]	1.8e-125	steiger+heterogeneity
MACE	Lp(a)	Weighted median	14	1.124	[1.115,1.133]	4.4e-181	steiger+heterogeneity
MACE	Lp(a)	IVW (fixed effects)	14	1.123	[1.115,1.130]	9.7e-261	steiger+heterogeneity
cad	Lp(a)	MR-Egger	12	1.23	[1.216,1.245]	1.4e-244	steiger+heterogeneity
cad	Lp(a)	Weighted median	12	1.232	[1.220,1.245]	0	steiger+heterogeneity
cad	Lp(a)	IVW (fixed effects)	12	1.234	[1.224,1.245]	0	steiger+heterogeneity
early_onset_heart_attack	Lp(a)	MR-Egger	16	1.223	[1.200,1.247]	5.9e-97	steiger+heterogeneity
early_onset_heart_attack	Lp(a)	Weighted median	16	1.225	[1.206,1.245]	8.6e-142	steiger+heterogeneity
early_onset_heart_attack	Lp(a)	IVW (fixed effects)	16	1.219	[1.203,1.235]	9.1e-191	steiger+heterogeneity
heart_attack	Lp(a)	MR-Egger	11	1.198	[1.182,1.214]	7.4e-151	steiger+heterogeneity
heart_attack	Lp(a)	Weighted median	11	1.197	[1.183,1.211]	6.8e-199	steiger+heterogeneity
heart_attack	Lp(a)	IVW (fixed effects)	11	1.195	[1.185,1.206]	0	steiger+heterogeneity
myocardial_infarction_dx_or_fh	Lp(a)	MR-Egger	12	1.134	[1.122,1.147]	2.1e-109	steiger+heterogeneity
myocardial_infarction_dx_or_fh	Lp(a)	Weighted median	12	1.135	[1.124,1.145]	1.9e-161	steiger+heterogeneity
myocardial_infarction_dx_or_fh	Lp(a)	IVW (fixed effects)	12	1.132	[1.123,1.141]	5.1e-211	steiger+heterogeneity
carotid_artery_dis	Lp(a)	MR-Egger	13	1.229	[1.211,1.247]	1.2e-171	steiger+heterogeneity
carotid_artery_dis	Lp(a)	Weighted median	13	1.236	[1.221,1.251]	1.3e-258	steiger+heterogeneity
carotid_artery_dis	Lp(a)	IVW (fixed effects)	13	1.239	[1.226,1.251]	0	steiger+heterogeneity
stroke	Lp(a)	MR-Egger	25	1.037	[1.022,1.052]	7.4e-07	steiger+heterogeneity
stroke	Lp(a)	Weighted median	25	1.028	[1.012,1.044]	0.00045	steiger+heterogeneity
stroke	Lp(a)	IVW (fixed effects)	25	1.033	[1.022,1.045]	4e-09	steiger+heterogeneity
stroke_dx_or_fh	Lp(a)	MR-Egger	26	1.014	[1.006,1.023]	0.00098	steiger+heterogeneity
stroke_dx_or_fh	Lp(a)	Weighted median	26	1.014	[1.004,1.024]	0.007	steiger+heterogeneity
stroke_dx_or_fh	Lp(a)	IVW (fixed effects)	26	1.015	[1.009,1.022]	6e-06	steiger+heterogeneity
transient_ischemic_attack	Lp(a)	MR-Egger	26	1.024	[1.013,1.034]	7.1e-06	steiger+heterogeneity
transient_ischemic_attack	Lp(a)	Weighted median	26	1.025	[1.014,1.036]	1.3e-05	steiger+heterogeneity
transient_ischemic_attack	Lp(a)	IVW (fixed effects)	26	1.023	[1.015,1.031]	6.9e-09	steiger+heterogeneity
transient_ischemic_attack_dx_or_fh	Lp(a)	MR-Egger	26	1.017	[1.009,1.025]	4e-05	steiger+heterogeneity
transient_ischemic_attack_dx_or_fh	Lp(a)	Weighted median	26	1.016	[1.007,1.025]	0.00069	steiger+heterogeneity
transient_ischemic_attack_dx_or_fh	Lp(a)	IVW (fixed effects)	26	1.017	[1.011,1.024]	2e-08	steiger+heterogeneity
peripheral_artery_dis	Lp(a)	MR-Egger	19	1.183	[1.162,1.205]	6.1e-74	steiger+heterogeneity
peripheral_artery_dis	Lp(a)	Weighted median	19	1.198	[1.178,1.218]	2.9e-98	steiger+heterogeneity
peripheral_artery_dis	Lp(a)	IVW (fixed effects)	19	1.199	[1.183,1.215]	6.4e-155	steiger+heterogeneity
aortic_aneurysm	Lp(a)	MR-Egger	22	1.096	[1.075,1.118]	5.8e-20	steiger+heterogeneity
aortic_aneurysm	Lp(a)	Weighted median	22	1.1	[1.080,1.121]	3.7e-23	steiger+heterogeneity
aortic_aneurysm	Lp(a)	IVW (fixed effects)	22	1.099	[1.082,1.116]	1.5e-33	steiger+heterogeneity
arterial_thrombosis_dx_or_fh	Lp(a)	MR-Egger	26	1.018	[1.002,1.035]	0.025	steiger+heterogeneity
arterial_thrombosis_dx_or_fh	Lp(a)	Weighted median	26	1.025	[1.006,1.044]	0.009	steiger+heterogeneity
arterial_thrombosis_dx_or_fh	Lp(a)	IVW (fixed effects)	26	1.032	[1.018,1.047]	5.7e-06	steiger+heterogeneity
aortic_stenosis	Lp(a)	MR-Egger	19	1.231	[1.203,1.260]	7.1e-71	steiger+heterogeneity
aortic_stenosis	Lp(a)	Weighted median	19	1.238	[1.212,1.264]	3e-87	steiger+heterogeneity
aortic_stenosis	Lp(a)	IVW (fixed effects)	19	1.237	[1.216,1.258]	7.3e-131	steiger+heterogeneity
heart_failure	Lp(a)	MR-Egger	18	1.101	[1.089,1.114]	3.5e-60	steiger+heterogeneity
heart_failure	Lp(a)	Weighted median	18	1.106	[1.095,1.118]	3.9e-77	steiger+heterogeneity
heart_failure	Lp(a)	IVW (fixed effects)	18	1.106	[1.097,1.116]	5.5e-117	steiger+heterogeneity
rdGWAS_cardiomyopathy_restrictive	Lp(a)	MR-Egger	25	1.104	[1.062,1.147]	5.5e-07	steiger+heterogeneity
rdGWAS_cardiomyopathy_restrictive	Lp(a)	Weighted median	25	1.087	[1.038,1.138]	0.00035	steiger+heterogeneity
rdGWAS_cardiomyopathy_restrictive	Lp(a)	IVW (fixed effects)	25	1.117	[1.085,1.151]	2.1e-13	steiger+heterogeneity
rdGWAS_cardiomyopathy_dilated	Lp(a)	MR-Egger	27	1.041	[1.014,1.068]	0.0024	steiger+heterogeneity
rdGWAS_cardiomyopathy_dilated	Lp(a)	Weighted median	27	1.055	[1.023,1.087]	0.00055	steiger+heterogeneity
rdGWAS_cardiomyopathy_dilated	Lp(a)	IVW (fixed effects)	27	1.068	[1.044,1.093]	1.2e-08	steiger+heterogeneity
atrial_fibrillation	Lp(a)	MR-Egger	24	1.023	[1.015,1.030]	1.4e-09	steiger+heterogeneity
atrial_fibrillation	Lp(a)	Weighted median	24	1.022	[1.013,1.031]	2.4e-06	steiger+heterogeneity
atrial_fibrillation	Lp(a)	IVW (fixed effects)	24	1.024	[1.018,1.029]	4.6e-17	steiger+heterogeneity
arrhythmia	Lp(a)	MR-Egger	24	1.013	[1.010,1.016]	5.7e-17	steiger+heterogeneity
arrhythmia	Lp(a)	Weighted median	24	1.012	[1.007,1.017]	9e-06	steiger+heterogeneity
arrhythmia	Lp(a)	IVW (fixed effects)	24	1.014	[1.012,1.017]	9.4e-33	steiger+heterogeneity
high_blood_pressure	Lp(a)	MR-Egger	22	1.023	[1.016,1.030]	1e-11	steiger+heterogeneity
high_blood_pressure	Lp(a)	Weighted median	22	1.024	[1.017,1.032]	4e-11	steiger+heterogeneity
high_blood_pressure	Lp(a)	IVW (fixed effects)	22	1.022	[1.017,1.026]	1.2e-20	steiger+heterogeneity
high_chol	Lp(a)	MR-Egger	7	1.141	[1.133,1.150]	9.7e-290	steiger+heterogeneity
high_chol	Lp(a)	Weighted median	7	1.142	[1.134,1.150]	0	steiger+heterogeneity
high_chol	Lp(a)	IVW (fixed effects)	7	1.142	[1.138,1.147]	0	steiger+heterogeneity
high_cholesterol_broad	Lp(a)	MR-Egger	9	1.128	[1.105,1.151]	3.4e-30	steiger+heterogeneity
high_cholesterol_broad	Lp(a)	Weighted median	9	1.13	[1.118,1.143]	4.2e-104	steiger+heterogeneity
high_cholesterol_broad	Lp(a)	IVW (fixed effects)	9	1.132	[1.123,1.142]	1.3e-168	steiger+heterogeneity
high_ldl	Lp(a)	MR-Egger	11	1.111	[1.101,1.122]	2.5e-101	steiger+heterogeneity
high_ldl	Lp(a)	Weighted median	11	1.111	[1.102,1.120]	2.7e-152	steiger+heterogeneity
high_ldl	Lp(a)	IVW (fixed effects)	11	1.108	[1.101,1.115]	8.9e-215	steiger+heterogeneity
iqb.low_hdl	Lp(a)	MR-Egger	14	1.031	[1.007,1.056]	0.012	steiger+heterogeneity
iqb.low_hdl	Lp(a)	Weighted median	14	1.041	[1.022,1.060]	1.5e-05	steiger+heterogeneity
iqb.low_hdl	Lp(a)	IVW (fixed effects)	14	1.045	[1.030,1.061]	2.8e-09	steiger+heterogeneity
prostate_cancer	Lp(a)	MR-Egger	18	1.002	[0.967,1.037]	0.93	steiger+heterogeneity
prostate_cancer	Lp(a)	Weighted median	18	1.005	[0.974,1.037]	0.75	steiger+heterogeneity
prostate_cancer	Lp(a)	IVW (fixed effects)	18	1.011	[0.989,1.033]	0.34	steiger+heterogeneity
alzheimers_fh	Lp(a)	MR-Egger	25	0.989	[0.985,0.993]	6.6e-08	steiger+heterogeneity
alzheimers_fh	Lp(a)	Weighted median	25	0.988	[0.984,0.993]	4.4e-07	steiger+heterogeneity
alzheimers_fh	Lp(a)	IVW (fixed effects)	25	0.989	[0.986,0.992]	5.4e-14	steiger+heterogeneity
Supplementary Table 17: Univariable 2SMR (IVW, MR-Egger, weighted median) estimates for Lp(a), after heterogeneity and Steiger filtering, on MACE and 25 disease outcomes with significant MR-PheWAS signals. The nsnp column represents the number of genetic instruments used in 2SMR after the filtering.
