## Supplementary Tables for "Evaluating genetically-predicted causal effects of lipoprotein(a) in human diseases: a phenome-wide Mendelian randomization study": Supplementary_Table_18.xlsx

### Sheet: Sheet1
outcome	exposure	method	nsnp	OR	95% CI	pvalue	SNP_filtering
MACE	LDL-C	MR-Egger	101	1.113	[1.082,1.145]	1.9e-13	steiger+heterogeneity
MACE	LDL-C	Weighted median	101	1.101	[1.080,1.122]	5.3e-23	steiger+heterogeneity
MACE	LDL-C	IVW (fixed effects)	101	1.105	[1.093,1.118]	1.1e-65	steiger+heterogeneity
cad	LDL-C	MR-Egger	80	1.228	[1.173,1.286]	1.3e-18	steiger+heterogeneity
cad	LDL-C	Weighted median	80	1.175	[1.140,1.210]	9.1e-26	steiger+heterogeneity
cad	LDL-C	IVW (fixed effects)	80	1.199	[1.178,1.220]	2.2e-89	steiger+heterogeneity
early_onset_heart_attack	LDL-C	MR-Egger	112	1.204	[1.165,1.245]	1.5e-27	steiger+heterogeneity
early_onset_heart_attack	LDL-C	Weighted median	112	1.23	[1.188,1.272]	1.8e-32	steiger+heterogeneity
early_onset_heart_attack	LDL-C	IVW (fixed effects)	112	1.196	[1.173,1.219]	1.7e-72	steiger+heterogeneity
heart_attack	LDL-C	MR-Egger	90	1.187	[1.145,1.231]	1.9e-20	steiger+heterogeneity
heart_attack	LDL-C	Weighted median	90	1.176	[1.143,1.210]	3.8e-29	steiger+heterogeneity
heart_attack	LDL-C	IVW (fixed effects)	90	1.154	[1.134,1.173]	5.1e-60	steiger+heterogeneity
myocardial_infarction_dx_or_fh	LDL-C	MR-Egger	103	1.12	[1.091,1.149]	2.3e-17	steiger+heterogeneity
myocardial_infarction_dx_or_fh	LDL-C	Weighted median	103	1.127	[1.105,1.150]	4.4e-31	steiger+heterogeneity
myocardial_infarction_dx_or_fh	LDL-C	IVW (fixed effects)	103	1.115	[1.101,1.129]	1e-66	steiger+heterogeneity
carotid_artery_dis	LDL-C	MR-Egger	105	1.22	[1.142,1.303]	4.2e-09	steiger+heterogeneity
carotid_artery_dis	LDL-C	Weighted median	105	1.19	[1.142,1.240]	1.8e-16	steiger+heterogeneity
carotid_artery_dis	LDL-C	IVW (fixed effects)	105	1.178	[1.148,1.209]	5.9e-35	steiger+heterogeneity
stroke	LDL-C	MR-Egger	131	1.063	[1.032,1.095]	6.1e-05	steiger+heterogeneity
stroke	LDL-C	Weighted median	131	1.055	[1.024,1.087]	0.00038	steiger+heterogeneity
stroke	LDL-C	IVW (fixed effects)	131	1.045	[1.027,1.063]	4.7e-07	steiger+heterogeneity
stroke_dx_or_fh	LDL-C	MR-Egger	120	1.026	[1.004,1.048]	0.023	steiger+heterogeneity
stroke_dx_or_fh	LDL-C	Weighted median	120	1.023	[1.003,1.044]	0.024	steiger+heterogeneity
stroke_dx_or_fh	LDL-C	IVW (fixed effects)	120	1.018	[1.006,1.029]	0.0032	steiger+heterogeneity
transient_ischemic_attack	LDL-C	MR-Egger	136	1.014	[1.000,1.029]	0.051	steiger+heterogeneity
transient_ischemic_attack	LDL-C	Weighted median	136	1.012	[0.997,1.027]	0.12	steiger+heterogeneity
transient_ischemic_attack	LDL-C	IVW (fixed effects)	136	1.017	[1.006,1.028]	0.0019	steiger+heterogeneity
transient_ischemic_attack_dx_or_fh	LDL-C	MR-Egger	130	1.016	[1.005,1.028]	0.0063	steiger+heterogeneity
transient_ischemic_attack_dx_or_fh	LDL-C	Weighted median	130	1.011	[0.997,1.024]	0.12	steiger+heterogeneity
transient_ischemic_attack_dx_or_fh	LDL-C	IVW (fixed effects)	130	1.016	[1.007,1.025]	0.00027	steiger+heterogeneity
peripheral_artery_dis	LDL-C	MR-Egger	125	1.107	[1.053,1.164]	6.4e-05	steiger+heterogeneity
peripheral_artery_dis	LDL-C	Weighted median	125	1.091	[1.045,1.140]	9.3e-05	steiger+heterogeneity
peripheral_artery_dis	LDL-C	IVW (fixed effects)	125	1.105	[1.077,1.134]	5.2e-14	steiger+heterogeneity
aortic_aneurysm	LDL-C	MR-Egger	133	1.115	[1.061,1.171]	1.6e-05	steiger+heterogeneity
aortic_aneurysm	LDL-C	Weighted median	133	1.1	[1.052,1.151]	3.4e-05	steiger+heterogeneity
aortic_aneurysm	LDL-C	IVW (fixed effects)	133	1.095	[1.068,1.123]	3e-12	steiger+heterogeneity
arterial_thrombosis_dx_or_fh	LDL-C	MR-Egger	131	1.006	[0.983,1.030]	0.62	steiger+heterogeneity
arterial_thrombosis_dx_or_fh	LDL-C	Weighted median	131	1.002	[0.978,1.027]	0.86	steiger+heterogeneity
arterial_thrombosis_dx_or_fh	LDL-C	IVW (fixed effects)	131	1.01	[0.992,1.028]	0.29	steiger+heterogeneity
aortic_stenosis	LDL-C	MR-Egger	125	1.259	[1.182,1.340]	5.9e-13	steiger+heterogeneity
aortic_stenosis	LDL-C	Weighted median	125	1.209	[1.143,1.280]	5e-11	steiger+heterogeneity
aortic_stenosis	LDL-C	IVW (fixed effects)	125	1.145	[1.108,1.184]	7.4e-16	steiger+heterogeneity
heart_failure	LDL-C	MR-Egger	114	1.114	[1.082,1.146]	2.2e-13	steiger+heterogeneity
heart_failure	LDL-C	Weighted median	114	1.107	[1.078,1.137]	1.2e-13	steiger+heterogeneity
heart_failure	LDL-C	IVW (fixed effects)	114	1.096	[1.079,1.114]	1.2e-29	steiger+heterogeneity
rdGWAS_cardiomyopathy_restrictive	LDL-C	MR-Egger	135	1.069	[1.021,1.119]	0.0041	steiger+heterogeneity
rdGWAS_cardiomyopathy_restrictive	LDL-C	Weighted median	135	1.056	[0.994,1.122]	0.077	steiger+heterogeneity
rdGWAS_cardiomyopathy_restrictive	LDL-C	IVW (fixed effects)	135	1.073	[1.039,1.109]	2.6e-05	steiger+heterogeneity
rdGWAS_cardiomyopathy_dilated	LDL-C	MR-Egger	150	1.03	[0.995,1.066]	0.09	steiger+heterogeneity
rdGWAS_cardiomyopathy_dilated	LDL-C	Weighted median	150	0.999	[0.958,1.041]	0.96	steiger+heterogeneity
rdGWAS_cardiomyopathy_dilated	LDL-C	IVW (fixed effects)	150	1.01	[0.985,1.036]	0.42	steiger+heterogeneity
atrial_fibrillation	LDL-C	MR-Egger	106	1.015	[1.005,1.026]	0.0051	steiger+heterogeneity
atrial_fibrillation	LDL-C	Weighted median	106	1.011	[1.000,1.022]	0.042	steiger+heterogeneity
atrial_fibrillation	LDL-C	IVW (fixed effects)	106	1.015	[1.007,1.024]	0.00019	steiger+heterogeneity
arrhythmia	LDL-C	MR-Egger	112	1.008	[1.002,1.014]	0.0087	steiger+heterogeneity
arrhythmia	LDL-C	Weighted median	112	1.006	[1.000,1.013]	0.051	steiger+heterogeneity
arrhythmia	LDL-C	IVW (fixed effects)	112	1.01	[1.006,1.015]	1.1e-05	steiger+heterogeneity
high_blood_pressure	LDL-C	MR-Egger	78	1.008	[0.990,1.027]	0.38	steiger+heterogeneity
high_blood_pressure	LDL-C	Weighted median	78	1.003	[0.985,1.021]	0.73	steiger+heterogeneity
high_blood_pressure	LDL-C	IVW (fixed effects)	78	1.014	[1.004,1.024]	0.0039	steiger+heterogeneity
high_chol	LDL-C	MR-Egger	106	1.905	[1.862,1.950]	0	steiger+heterogeneity
high_chol	LDL-C	Weighted median	106	1.874	[1.833,1.917]	0	steiger+heterogeneity
high_chol	LDL-C	IVW (fixed effects)	106	1.876	[1.850,1.901]	0	steiger+heterogeneity
high_cholesterol_broad	LDL-C	MR-Egger	95	1.698	[1.667,1.729]	0	steiger+heterogeneity
high_cholesterol_broad	LDL-C	Weighted median	95	1.677	[1.647,1.707]	0	steiger+heterogeneity
high_cholesterol_broad	LDL-C	IVW (fixed effects)	95	1.689	[1.670,1.708]	0	steiger+heterogeneity
high_ldl	LDL-C	MR-Egger	114	1.702	[1.668,1.738]	0	steiger+heterogeneity
high_ldl	LDL-C	Weighted median	114	1.665	[1.632,1.699]	0	steiger+heterogeneity
high_ldl	LDL-C	IVW (fixed effects)	114	1.669	[1.649,1.689]	0	steiger+heterogeneity
iqb.low_hdl	LDL-C	MR-Egger	81	1.232	[1.218,1.247]	3.2e-280	steiger+heterogeneity
iqb.low_hdl	LDL-C	Weighted median	81	1.226	[1.212,1.239]	5.3e-282	steiger+heterogeneity
iqb.low_hdl	LDL-C	IVW (fixed effects)	81	1.227	[1.216,1.237]	0	steiger+heterogeneity
prostate_cancer	LDL-C	MR-Egger	129	1.001	[0.986,1.015]	0.94	steiger+heterogeneity
prostate_cancer	LDL-C	Weighted median	129	1.007	[0.990,1.025]	0.41	steiger+heterogeneity
prostate_cancer	LDL-C	IVW (fixed effects)	129	1.002	[0.991,1.013]	0.68	steiger+heterogeneity
alzheimers_fh	LDL-C	MR-Egger	121	0.99	[0.982,0.998]	0.014	steiger+heterogeneity
alzheimers_fh	LDL-C	Weighted median	121	0.999	[0.991,1.008]	0.84	steiger+heterogeneity
alzheimers_fh	LDL-C	IVW (fixed effects)	121	0.998	[0.992,1.003]	0.33	steiger+heterogeneity
Supplementary Table 18: Univariable 2SMR (IVW, MR-Egger, weighted median) estimates for LDL-C, after heterogeneity and Steiger filtering, on MACE and 25 disease outcomes with significant MR-PheWAS signals. The nsnp column represents the number of genetic instruments used in 2SMR after the filtering.
