## Supplementary Tables for "Evaluating genetically-predicted causal effects of lipoprotein(a) in human diseases: a phenome-wide Mendelian randomization study": Supplementary_Table_19.xlsx

### Sheet: Sheet1
outcome	exposure	method	nsnp	OR	95% CI	pvalue	SNP_filtering
MACE	apoB	MR-Egger	114	1.084	[1.063,1.106]	5e-16	steiger+heterogeneity
MACE	apoB	Weighted median	114	1.083	[1.064,1.102]	6e-19	steiger+heterogeneity
MACE	apoB	IVW (fixed effects)	114	1.097	[1.086,1.109]	3.1e-69	steiger+heterogeneity
cad	apoB	MR-Egger	95	1.235	[1.184,1.289]	2.5e-22	steiger+heterogeneity
cad	apoB	Weighted median	95	1.2	[1.165,1.235]	1.4e-33	steiger+heterogeneity
cad	apoB	IVW (fixed effects)	95	1.207	[1.186,1.228]	8.8e-98	steiger+heterogeneity
early_onset_heart_attack	apoB	MR-Egger	119	1.202	[1.152,1.253]	9.6e-18	steiger+heterogeneity
early_onset_heart_attack	apoB	Weighted median	119	1.161	[1.115,1.209]	3e-13	steiger+heterogeneity
early_onset_heart_attack	apoB	IVW (fixed effects)	119	1.207	[1.180,1.234]	9.4e-59	steiger+heterogeneity
heart_attack	apoB	MR-Egger	110	1.148	[1.113,1.184]	2.2e-18	steiger+heterogeneity
heart_attack	apoB	Weighted median	110	1.139	[1.108,1.171]	1.4e-20	steiger+heterogeneity
heart_attack	apoB	IVW (fixed effects)	110	1.153	[1.134,1.171]	3.7e-66	steiger+heterogeneity
myocardial_infarction_dx_or_fh	apoB	MR-Egger	121	1.087	[1.063,1.112]	7.6e-13	steiger+heterogeneity
myocardial_infarction_dx_or_fh	apoB	Weighted median	121	1.088	[1.064,1.112]	6.9e-14	steiger+heterogeneity
myocardial_infarction_dx_or_fh	apoB	IVW (fixed effects)	121	1.11	[1.097,1.123]	1.7e-65	steiger+heterogeneity
carotid_artery_dis	apoB	MR-Egger	113	1.192	[1.138,1.249]	8.8e-14	steiger+heterogeneity
carotid_artery_dis	apoB	Weighted median	113	1.177	[1.131,1.226]	1.7e-15	steiger+heterogeneity
carotid_artery_dis	apoB	IVW (fixed effects)	113	1.186	[1.158,1.215]	5.4e-45	steiger+heterogeneity
stroke	apoB	MR-Egger	142	1.075	[1.045,1.106]	5.4e-07	steiger+heterogeneity
stroke	apoB	Weighted median	142	1.077	[1.045,1.110]	1.3e-06	steiger+heterogeneity
stroke	apoB	IVW (fixed effects)	142	1.058	[1.040,1.076]	1.8e-10	steiger+heterogeneity
stroke_dx_or_fh	apoB	MR-Egger	132	1.022	[1.004,1.041]	0.015	steiger+heterogeneity
stroke_dx_or_fh	apoB	Weighted median	132	1.023	[1.004,1.041]	0.014	steiger+heterogeneity
stroke_dx_or_fh	apoB	IVW (fixed effects)	132	1.024	[1.013,1.035]	1.8e-05	steiger+heterogeneity
transient_ischemic_attack	apoB	MR-Egger	139	1.022	[0.993,1.052]	0.13	steiger+heterogeneity
transient_ischemic_attack	apoB	Weighted median	139	1.01	[0.983,1.037]	0.48	steiger+heterogeneity
transient_ischemic_attack	apoB	IVW (fixed effects)	139	1.021	[1.005,1.037]	0.0096	steiger+heterogeneity
transient_ischemic_attack_dx_or_fh	apoB	MR-Egger	132	1.025	[1.003,1.048]	0.028	steiger+heterogeneity
transient_ischemic_attack_dx_or_fh	apoB	Weighted median	132	1.006	[0.985,1.028]	0.55	steiger+heterogeneity
transient_ischemic_attack_dx_or_fh	apoB	IVW (fixed effects)	132	1.018	[1.006,1.031]	0.0044	steiger+heterogeneity
peripheral_artery_dis	apoB	MR-Egger	134	1.091	[1.036,1.148]	0.001	steiger+heterogeneity
peripheral_artery_dis	apoB	Weighted median	134	1.092	[1.044,1.143]	0.00014	steiger+heterogeneity
peripheral_artery_dis	apoB	IVW (fixed effects)	134	1.11	[1.081,1.140]	9.3e-15	steiger+heterogeneity
aortic_aneurysm	apoB	MR-Egger	140	1.15	[1.106,1.196]	2.8e-12	steiger+heterogeneity
aortic_aneurysm	apoB	Weighted median	140	1.143	[1.098,1.189]	5.9e-11	steiger+heterogeneity
aortic_aneurysm	apoB	IVW (fixed effects)	140	1.112	[1.086,1.139]	2.4e-18	steiger+heterogeneity
arterial_thrombosis_dx_or_fh	apoB	MR-Egger	143	1.006	[0.986,1.026]	0.58	steiger+heterogeneity
arterial_thrombosis_dx_or_fh	apoB	Weighted median	143	1.002	[0.980,1.024]	0.88	steiger+heterogeneity
arterial_thrombosis_dx_or_fh	apoB	IVW (fixed effects)	143	1.008	[0.992,1.024]	0.35	steiger+heterogeneity
aortic_stenosis	apoB	MR-Egger	129	1.178	[1.119,1.241]	5.3e-10	steiger+heterogeneity
aortic_stenosis	apoB	Weighted median	129	1.171	[1.105,1.242]	1e-07	steiger+heterogeneity
aortic_stenosis	apoB	IVW (fixed effects)	129	1.142	[1.106,1.179]	3.6e-16	steiger+heterogeneity
heart_failure	apoB	MR-Egger	122	1.092	[1.059,1.127]	2.4e-08	steiger+heterogeneity
heart_failure	apoB	Weighted median	122	1.079	[1.049,1.110]	1.5e-07	steiger+heterogeneity
heart_failure	apoB	IVW (fixed effects)	122	1.082	[1.064,1.100]	3.2e-20	steiger+heterogeneity
rdGWAS_cardiomyopathy_restrictive	apoB	MR-Egger	143	1.061	[1.020,1.103]	0.0032	steiger+heterogeneity
rdGWAS_cardiomyopathy_restrictive	apoB	Weighted median	143	1.047	[0.993,1.104]	0.087	steiger+heterogeneity
rdGWAS_cardiomyopathy_restrictive	apoB	IVW (fixed effects)	143	1.083	[1.050,1.117]	3.8e-07	steiger+heterogeneity
rdGWAS_cardiomyopathy_dilated	apoB	MR-Egger	156	1.01	[0.980,1.041]	0.53	steiger+heterogeneity
rdGWAS_cardiomyopathy_dilated	apoB	Weighted median	156	0.998	[0.962,1.036]	0.93	steiger+heterogeneity
rdGWAS_cardiomyopathy_dilated	apoB	IVW (fixed effects)	156	1	[0.977,1.024]	0.99	steiger+heterogeneity
atrial_fibrillation	apoB	MR-Egger	118	1.013	[1.004,1.022]	0.0043	steiger+heterogeneity
atrial_fibrillation	apoB	Weighted median	118	1.009	[1.000,1.019]	0.055	steiger+heterogeneity
atrial_fibrillation	apoB	IVW (fixed effects)	118	1.011	[1.004,1.019]	0.002	steiger+heterogeneity
arrhythmia	apoB	MR-Egger	115	1.007	[1.002,1.013]	0.0056	steiger+heterogeneity
arrhythmia	apoB	Weighted median	115	1.006	[1.000,1.011]	0.058	steiger+heterogeneity
arrhythmia	apoB	IVW (fixed effects)	115	1.008	[1.003,1.012]	0.00055	steiger+heterogeneity
high_blood_pressure	apoB	MR-Egger	78	1.026	[1.020,1.032]	7.1e-18	steiger+heterogeneity
high_blood_pressure	apoB	Weighted median	78	1.024	[1.017,1.030]	9.4e-14	steiger+heterogeneity
high_blood_pressure	apoB	IVW (fixed effects)	78	1.026	[1.021,1.031]	1.8e-24	steiger+heterogeneity
high_chol	apoB	MR-Egger	96	1.859	[1.805,1.915]	0	steiger+heterogeneity
high_chol	apoB	Weighted median	96	1.851	[1.801,1.902]	0	steiger+heterogeneity
high_chol	apoB	IVW (fixed effects)	96	1.873	[1.841,1.906]	0	steiger+heterogeneity
high_cholesterol_broad	apoB	MR-Egger	97	1.783	[1.715,1.854]	2.6e-186	steiger+heterogeneity
high_cholesterol_broad	apoB	Weighted median	97	1.727	[1.682,1.774]	0	steiger+heterogeneity
high_cholesterol_broad	apoB	IVW (fixed effects)	97	1.73	[1.702,1.759]	0	steiger+heterogeneity
high_ldl	apoB	MR-Egger	122	1.714	[1.614,1.819]	4.6e-70	steiger+heterogeneity
high_ldl	apoB	Weighted median	122	1.649	[1.603,1.696]	1.4e-263	steiger+heterogeneity
high_ldl	apoB	IVW (fixed effects)	122	1.688	[1.658,1.717]	0	steiger+heterogeneity
iqb.low_hdl	apoB	MR-Egger	89	1.257	[1.227,1.287]	9.8e-80	steiger+heterogeneity
iqb.low_hdl	apoB	Weighted median	89	1.233	[1.206,1.260]	4.4e-79	steiger+heterogeneity
iqb.low_hdl	apoB	IVW (fixed effects)	89	1.258	[1.241,1.275]	1.3e-245	steiger+heterogeneity
prostate_cancer	apoB	MR-Egger	136	1.001	[0.987,1.014]	0.94	steiger+heterogeneity
prostate_cancer	apoB	Weighted median	136	1.006	[0.993,1.020]	0.37	steiger+heterogeneity
prostate_cancer	apoB	IVW (fixed effects)	136	1.006	[0.995,1.017]	0.29	steiger+heterogeneity
alzheimers_fh	apoB	MR-Egger	126	0.988	[0.979,0.997]	0.0088	steiger+heterogeneity
alzheimers_fh	apoB	Weighted median	126	0.994	[0.985,1.004]	0.23	steiger+heterogeneity
alzheimers_fh	apoB	IVW (fixed effects)	126	0.998	[0.992,1.003]	0.44	steiger+heterogeneity
Supplementary Table 19: Univariable 2SMR (IVW, MR-Egger, weighted median) estimates for apoB, after heterogeneity and Steiger filtering, on MACE and 25 disease outcomes with significant MR-PheWAS signals. The nsnp column represents the number of genetic instruments used in 2SMR after the filtering.
