## Supplementary Tables for "Evaluating genetically-predicted causal effects of lipoprotein(a) in human diseases: a phenome-wide Mendelian randomization study": Supplementary_Table_20.xlsx

### Sheet: Sheet1
outcome	ncase	ncontrol	exposure	OR	95% CI	pvalue
MACE	336711	3192405	Lp(a)	1.093	[1.088,1.099]	3.5e-280
MACE	336711	3192405	LDL-C	1.088	[1.083,1.093]	1.4e-295
Supplementary Table 20.1: Multivariable 2SLS MR estimates of genetically-instrumented Lp(a) and LDL-C onto MACE.
outcome	ncase	ncontrol	exposure	OR	95% CI	pvalue
MACE	336711	3192405	Lp(a)	1.086	[1.082,1.090]	0
MACE	336711	3192405	apoB	1.088	[1.083,1.092]	0
Supplementary Table 20.2: Multivariable 2SLS MR estimates of genetically-instrumented Lp(a) and apoB onto MACE.
